# A novel multi-omics mendelian randomization method for gene set enrichment and its application to psychiatric disorders

**DOI:** 10.1101/2024.04.14.24305811

**Authors:** Huseyin Gedik, Roseann Peterson, Christos Chatzinakos, Mikhail G. Dozmorov, Vladimir Vladimirov, Brien P. Riley, Silviu-Alin Bacanu

**Affiliations:** Integrative Life Sciences, Virginia Institute of Psychiatric and Behavioral Genetics, Virginia Commonwealth University, Richmond, VA, USA; Institute for Genomics in Health, SUNY Downstate Health Sciences University, Brooklyn, NY, USA; Department of Psychiatry and Behavioral Sciences, SUNY Downstate Health Sciences University, Brooklyn, NY, USA; Department of Psychiatry, McLean Hospital, Harvard Medical School, Belmont, MA, USA; Stanley Center for Psychiatric Research, Broad Institute of MIT and Harvard, Cambridge, MA, USA; Department of Biostatistics, Virginia Commonwealth University, Richmond, VA, USA; Department of Psychiatry, College of Medicine-Phoenix, University of Arizona, Phoenix, AZ, USA; Department of Psychiatry, Virginia Institute for Psychiatric and Behavioral Genetics, Virginia Commonwealth University, Richmond, VA, USA

**Keywords:** pQTL, eQTL, mQTL, GSMR, schizophrenia, AMPA

## Abstract

Genome-wide association studies (GWAS) of psychiatric disorders (PD) yield numerous loci with significant signals, but often do not implicate specific genes. Because GWAS risk loci are enriched in expression/protein/methylation quantitative loci (e/p/mQTL, hereafter xQTL), transcriptome/proteome/methylome-wide association studies (T/P/MWAS, hereafter XWAS) that integrate xQTL and GWAS information, can link GWAS signals to effects on specific genes. To further increase detection power, gene signals are aggregated within relevant gene sets (GS) by performing gene set enrichment (GSE) analyses.

Often GSE methods test for enrichment of “signal” genes in curated GS while overlooking their linkage disequilibrium (LD) structure, allowing for the possibility of increased false positive rates. Moreover, no GSE tool uses xQTL information to perform mendelian randomization (MR) analysis. To make causal inference on association between PD and GS, we develop a novel MR GSE (MR-GSE) procedure. First, we generate a “synthetic” GWAS for each MSigDB GS by aggregating summary statistics for x-level (mRNA, protein or DNA methylation (DNAm) levels) from the largest xQTL studies available) of genes in a GS. Second, we use synthetic GS GWAS as exposure in a generalized summary-data-based-MR analysis of complex trait outcomes.

We applied MR-GSE to GWAS of nine important PD. When applied to the underpowered opioid use disorder GWAS, none of the four analyses yielded any signals, which suggests a good control of false positive rates. For other PD, MR-GSE greatly increased the detection of GO terms signals (2,594) when compared to the commonly used (non-MR) GSE method (286). Some of the findings might be easier to adapt for treatment, e.g., our analyses suggest modest positive effects for supplementation with certain vitamins and/or omega-3 for schizophrenia, bipolar and major depression disorder patients. Similar to other MR methods, when applying MR-GSE researchers should be mindful of the confounding effects of horizontal pleiotropy on statistical inference.
