## Supplementary Tables for "A novel multi-omics mendelian randomization method for gene set enrichment and its application to psychiatric disorders": Supplementary_Table_S1_MsigDB_gene_categories.xlsx

### Sheet: Sheet1
Gene super sets	Subset 1	Subset 2	Total number of gene sets in superset
	(number of gene sets)	(number of gene sets)
curated (C2)	chemical and genetic pertubations (3,399)	N/A	6449
	canonical pathways (3,050)	BioCarta (292)
		KEGG (186)
		PID (196)
		Reactome (1,635)
		WikiPathways (712)
regulatory (C3)	microRNA targets (2,598)	legacy microRNA targets, 221	3725
		miRDB microRNA targets, 2377
	all transcription factor targets (1,127)	GTRD transcription factor targets, 517
		legacy transcription factor targets (610)
ontology (C5)	GO (10,561)	GO biological process (7,763)	15703
		GO cellular component (1,035)
		GO molecular function (1,763)
	Human Phenotype Ontology (5,142)*	N/A
oncogenic (C6)	N/A	N/A	189
immunologic (C7)	ImmuneSigDB gene sets (4,872)	N/A	5219
	vaccine response gene sets (347)*	N/A
KEGG: Kyoto Encyclopedia of Genes and Genomes, PID: the Pathway Interaction Database (Schaefer et al., 2009), GO: Gene ontology, GTRD: The Gene Transcription Regulation Database (Kolmykov et al., 2021)
* Excluded from MR-GSE analysis
