## Supplementary Tables for "A novel multi-omics mendelian randomization method for gene set enrichment and its application to psychiatric disorders": Supplementary_Table_S7_neuron_related_gene_sets.csv

Gene_set	Disorder	bxy	se	p	nsnp	multi_snp_based_heidi_outlier	tissue	XWAS	MSigDB	P'SMR	q_value	genes
GOBP_RESPONSE_TO_DOPAMINE	BIP	-0.0533576	0.0140033	0.000138761	74	0.17015	blood	PWAS	c5	0.000138761	0.010608609	MAPK3,LRRK2,HTR6,GNAS,HTR7,SULT1A3,HDAC2,CALY,RGS4,ALK,CAV2,PALM,RGS8,PRKN,ID1,TGM2,GNAI3,ABL1,DNM2,HTR2A,MAPK1,FLNA
GOBP_DOPAMINE_RECEPTOR_SIGNALING_PATHWAY	BIP	-0.0607273	0.0178121	0.000651255	56	0.0779509	blood	PWAS	c5	0.000651255	0.032572894	LRRK2,GNAS,SULT1A3,CALY,RGS4,ALK,CAV2,PALM,RGS8,GNAI3,FLNA
GOBP_DOPAMINE_METABOLIC_PROCESS	SCZ	-0.0701704	0.012574	2.40E-08	68	0.074102	blood	PWAS	c5	2.40E-08	2.99E-06	SNCA,ALDH2,DDC,ITGB2,PARK7,COMT,SULT1A3,DAO,GCH1,PRKN,TGFB2,HPRT1
GOBP_DOPAMINE_RECEPTOR_SIGNALING_PATHWAY	SCZ	-0.079359	0.0159409	6.41E-07	51	0.35864	blood	PWAS	c5	6.41E-07	3.98E-05	LRRK2,GNAS,SULT1A3,CALY,RGS4,ALK,CAV2,PALM,RGS8,GNAI3,FLNA
GOBP_REGULATION_OF_DOPAMINE_RECEPTOR_SIGNALING_PATHWAY	SCZ	-0.0875223	0.018262	1.65E-06	33	0.275281	blood	PWAS	c5	1.65E-06	8.66E-05	LRRK2,RGS4,ALK,CAV2,PALM,RGS8
GOBP_DOPAMINE_BIOSYNTHETIC_PROCESS	SCZ	-0.0812358	0.0184271	1.04E-05	38	0.0395939	blood	PWAS	c5	1.04E-05	0.00035866	SNCA,ALDH2,DDC,PARK7,DAO,GCH1,TGFB2
GOBP_RESPONSE_TO_DOPAMINE	SCZ	-0.0549528	0.0128929	2.02E-05	69	0.225522	blood	PWAS	c5	2.02E-05	0.000581088	MAPK3,LRRK2,HTR6,GNAS,HTR7,SULT1A3,HDAC2,CALY,RGS4,ALK,CAV2,PALM,RGS8,PRKN,ID1,TGM2,GNAI3,ABL1,DNM2,HTR2A,MAPK1,FLNA
GOBP_DOPAMINE_TRANSPORT	SCZ	-0.0634685	0.0159064	6.60E-05	54	0.123845	blood	PWAS	c5	6.60E-05	0.001444941	SNCA,CXCL12,SYT9,SYT11,PARK7,RAB3A,FGF20,SYT17,SYT7,GDNF,SYT8,SYT2,PRKN,SYT4,SYT5,HTR2A,RAB3B
GOBP_DOPAMINE_SECRETION	SCZ	-0.0693889	0.0180839	0.000124518	45	0.336896	blood	PWAS	c5	0.000124518	0.002336997	SNCA,CXCL12,SYT9,SYT11,RAB3A,FGF20,SYT17,SYT7,GDNF,SYT8,SYT2,PRKN,SYT4,SYT5,HTR2A
GOBP_NEUROTRANSMITTER_REUPTAKE	BIP	-0.0750333	0.0219227	0.000620195	34	0.123586	blood	PWAS	c5	0.000620195	0.031610256	SNCA,PARK7,GDNF,PRKN,RAB3B
GOBP_REGULATION_OF_NEUROTRANSMITTER_TRANSPORT	SCZ	-0.0616165	0.0136636	6.50E-06	81	0.581109	blood	PWAS	c5	6.50E-06	0.000243318	STX1A,SNCA,CAMK2A,LRRK2,SNAPIN,SYT11,CPLX2,CPLX1,CACNB4,RAB3A,PRKCG,PRKCB,PFN2,GDNF,NLGN1,GFAP,PRKN,SLC4A8,CASK,BRAF,STX1B,SYT4,WNT7A,MEF2C,FMR1,RAB3B,RAB5A,HTR2A,GIPC1
GOBP_POSITIVE_REGULATION_OF_NEUROTRANSMITTER_TRANSPORT	SCZ	-0.0679183	0.015751	1.62E-05	60	0.774971	blood	PWAS	c5	1.62E-05	0.000496221	STX1A,SNCA,CACNB4,NLGN1,PRKN,SLC4A8,STX1B,RAB3B
GOBP_NEUROTRANSMITTER_REUPTAKE	SCZ	-0.0802549	0.0197762	4.95E-05	32	0.0355416	blood	PWAS	c5	4.95E-05	0.001144926	SNCA,PARK7,GDNF,PRKN,RAB3B
GOBP_POSITIVE_REGULATION_OF_NEUROTRANSMITTER_SECRETION	SCZ	-0.050266	0.0164456	0.00223932	55	0.733842	blood	PWAS	c5	0.00223932	0.025067518	STX1A,SNCA,CACNB4,NLGN1,SLC4A8,STX1B
GOBP_CATECHOLAMINE_UPTAKE	BIP	-0.0750333	0.0219227	0.000620195	34	0.123586	blood	PWAS	c5	0.000620195	0.031610256	SNCA,PARK7,GDNF,PRKN,RAB3B
GOBP_CATECHOLAMINE_UPTAKE_INVOLVED_IN_SYNAPTIC_TRANSMISSION	BIP	-0.0750333	0.0219227	0.000620195	34	0.123586	blood	PWAS	c5	0.000620195	0.031610256	SNCA,PARK7,GDNF,PRKN,RAB3B
GOBP_CATECHOLAMINE_UPTAKE	SCZ	-0.0802549	0.0197762	4.95E-05	32	0.0355416	blood	PWAS	c5	4.95E-05	0.001144926	SNCA,PARK7,GDNF,PRKN,RAB3B
GOBP_CATECHOLAMINE_UPTAKE_INVOLVED_IN_SYNAPTIC_TRANSMISSION	SCZ	-0.0802549	0.0197762	4.95E-05	32	0.0355416	blood	PWAS	c5	4.95E-05	0.001144926	SNCA,PARK7,GDNF,PRKN,RAB3B
GOBP_REGULATION_OF_CATECHOLAMINE_METABOLIC_PROCESS	SCZ	-0.0724053	0.0190558	0.000144908	35	0.03589	blood	PWAS	c5	0.000144908	0.002603254	ALDH2,ITGB2,PARK7,PRKN,HPRT1
REACTOME_TRAFFICKING_OF_GLUR2_CONTAINING_AMPA_RECEPTORS	SCZ	-0.223927	0.0166277	2.44E-41	48	0.00898447	blood	PWAS	c2	2.72E-41	4.45E-37	NSF,GRIA4,PRKCG,PRKCB,PRKCA,AP2A2
REACTOME_TRAFFICKING_OF_AMPA_RECEPTORS	SCZ	-0.0848885	0.0182261	3.20E-06	47	0.0442048	blood	PWAS	c2	3.20E-06	0.000143896	CAMK2D,CAMK2A,NSF,GRIA4,EPB41L1,PRKCG,PRKCB,PRKCA,MDM2,MYO6,CAMK2B,AP2A2,DLG4
REACTOME_ACTIVATION_OF_KAINATE_RECEPTORS_UPON_GLUTAMATE_BINDING	SCZ	-0.0516993	0.0163867	0.0016052	44	0.141108	blood	PWAS	c2	0.0016052	0.018913393	DLG3,GNG11,NCALD,GNGT2,PLCB1,DLG4
GOBP_GLUTAMATE_SECRETION	BIP	-0.190614	0.0432408	1.04E-05	17	0.515822	blood	PWAS	c5	1.04E-05	0.001535344	SNCA,NTRK2,GJA1,TRH,SYT4,GIPC1
REACTOME_TRAFFICKING_OF_AMPA_RECEPTORS	SCZ	-0.0848885	0.0182261	3.20E-06	47	0.0442048	blood	PWAS	c2	3.20E-06	0.000143896	CAMK2D,CAMK2A,NSF,GRIA4,EPB41L1,PRKCG,PRKCB,PRKCA,MDM2,MYO6,CAMK2B,AP2A2,DLG4
REACTOME_RETROGRADE_NEUROTROPHIN_SIGNALLING	SCZ	-0.0925154	0.0238047	0.000101724	20	0.18492	blood	PWAS	c2	0.000101724	0.001998577	NGF,CLTA,CLTC,NTRK1,DNM2,SH3GL2,AP2A2
GOBP_NEGATIVE_REGULATION_OF_NEURON_MIGRATION	SCZ	-0.0335979	0.0111446	0.00257217	87	0.303698	blood	PWAS	c5	0.00257217	0.028209262	COL3A1,NRG1,GNRH1,CX3CL1,STAT3,ADGRG1,NRG3
GOBP_REGULATION_OF_DENDRITE_EXTENSION	BIP	-0.091684	0.0250068	0.000246025	22	0.140098	blood	PWAS	c5	0.000246025	0.016119351	MUL1,SYT17,SMURF1,PRKN,SYT2,SYT4,OSTN,UNC13A
GOBP_DENDRITE_EXTENSION	BIP	-0.0822905	0.0242419	0.000687398	25	0.241171	blood	PWAS	c5	0.000687398	0.033610484	MUL1,SYT17,SMURF1,PRKN,SYT2,SYT4,TMEM108,OSTN,SH3GL2,UNC13A
GOBP_POSITIVE_REGULATION_OF_DENDRITE_DEVELOPMENT	SCZ	-0.0642936	0.0115645	2.70E-08	93	0.0515099	blood	PWAS	c5	2.70E-08	3.30E-06	LRP8,BMP7,VLDLR,TMEM106B,ALK,PACSIN1,PTN,ABL1
GOBP_REGULATION_OF_TRANSMISSION_OF_NERVE_IMPULSE	SCZ	-0.0422422	0.0147557	0.0041995	49	0.0586883	blood	PWAS	c5	0.0041995	0.04250403	CARTPT,GHRL,ITGA2,FGF12,AGT,TYMP,TNR,FMR1
GOBP_REGULATION_OF_TRANSMISSION_OF_NERVE_IMPULSE	SCZ	-0.0422422	0.0147557	0.0041995	49	0.0586883	blood	PWAS	c5	0.0041995	0.04250403	CARTPT,GHRL,ITGA2,FGF12,AGT,TYMP,TNR,FMR1
GOBP_DOPAMINE_METABOLIC_PROCESS	SCZ	-0.0149112	0.00440687	0.00071536	35	0.149215	brain	TWAS	c5	0.00071536	0.00817457	TACR3,SULT1A4,SNCA,SNCAIP,ABAT,GRIN2A,MOXD1,ALDH2,PNKD,GCH1,COMT,DRD2,PRKN,PDE1B,GPR37,DRD4,TH,ITGB2,DRD1,CHRNB2,HTR1A,PARK7
REACTOME_DOPAMINE_NEUROTRANSMITTER_RELEASE_CYCLE	SCZ	0.0308848	0.00934709	0.000952432	13	0.0681884	brain	TWAS	c2	0.000952432	0.01024379	CPLX1,RAB3A,TSPOAP1,LIN7B,PPFIA3,PPFIA4,PPFIA2,VAMP2,LIN7C,SYN2,PPFIA1,RIMS1,SYN3,STX1A
WP_SEROTONIN_RECEPTOR_467_AND_NR3C_SIGNALING	BIP	-0.0247614	0.00750706	0.000972342	16	0.00677082	brain	TWAS	c2	0.001436077	0.024140074	MAPK3,ELK4,MAPKAPK2,MAP2K2,RAP1A,HTR6,MAP2K1,RPS6KA5,CREB1,HTR4,NR3C1
WP_SEROTONIN_RECEPTOR_467_AND_NR3C_SIGNALING	MDD	0.0190067	0.0040366	2.49E-06	15	0.500406	brain	TWAS	c2	2.49E-06	0.003520632	MAPK3,ELK4,MAPKAPK2,MAP2K2,RAP1A,HTR6,MAP2K1,RPS6KA5,CREB1,HTR4,NR3C1
WP_SEROTONIN_HTR1_GROUP_AND_FOS_PATHWAY	SCZ	-0.0429925	0.00658299	6.54E-11	14	0.0663583	brain	TWAS	c2	6.54E-11	1.12E-08	RASGRF1,MAPK3,MAP2K6,GNAI2,ELK4,MAPKAPK2,MAP2K2,PDPK1,RAP1A,MAP2K1,HTR1D,RASGRP1,RPS6KA5,CREB1,HTR1F,HTR1A
REACTOME_SEROTONIN_NEUROTRANSMITTER_RELEASE_CYCLE	SCZ	-0.0206294	0.00748215	0.00583092	13	0.229364	brain	TWAS	c2	0.00583092	0.042716003	CPLX1,RAB3A,TSPOAP1,PPFIA3,PPFIA4,PPFIA2,VAMP2,SYN2,PPFIA1,RIMS1,SYN3,STX1A
REACTOME_DOPAMINE_NEUROTRANSMITTER_RELEASE_CYCLE	BIP	-0.0364943	0.00920245	7.32E-05	16	0.13934	brain	PWAS	c5	7.32E-05	0.00290366	CPLX1,DNM3,FRRS1L,ARHGAP44,NUMB,CTNND1,CPT1C,HRAS,SCRIB,GPHN,ADAM10,ATAD1,DLG1,FLOT2,HPCA,AP2A2
GOBP_REGULATION_OF_POSTSYNAPTIC_MEMBRANE_NEUROTRANSMITTER_RECEPTOR_LEVELS	SCZ	-0.0267264	0.00472036	1.50E-08	35	0.0961882	brain	TWAS	c5	1.50E-08	1.28E-06	CALY,CPLX1,NSG1,HPCA,CLSTN1,ITGB3,GPHN,CACNG5,CPT1C,AP2A1,RAB8A,SHISA6,ARHGAP44,AP2B1,RAP1A,PPP3R1,DLG4,ERBIN,GRIP2,ADAM10,HRAS,DRD4,AP2A2,ATAD1,NUMB,CTNND1,STX3,GSG1L,DLG1
GOBP_NEUROTRANSMITTER_TRANSPORT	SCZ	-0.0186169	0.00468282	7.02E-05	32	0.00140311	brain	PWAS	c5	0.000500405	0.004161822	MCTP1,SLC1A1,PTPRN2,CPLX1,SLC6A11,PRKN,STX1A,SLC6A7,SYN3,SV2C,TOR1A,BAIAP3,SNAP47,RAB5A,CADPS,PSEN1,NAPB,RPH3A,NAPA,CADPS2,LIN7B,ICA1,ERC2,STX2,UNC13C,DOC2A,SCRIB,SLC17A6,SLC6A17,SNPH,SYNJ1,RAB3B,BRSK1,PRKCB,SLC4A8,GIPC1,P2RX7,SYN2,STX4,SNCG
WP_MBDNF_AND_PROBDNF_REGULATION_OF_GABA_NEUROTRANSMISSION	SCZ	-0.0235234	0.00667831	0.000427735	20	0.789374	brain	TWAS	c2	0.000427735	0.005505818	GABRD,GABRA2,GABRB1,NGFR,PIK3R2,ROCK1,AP2A1,GABRB3,GABRA5,GABRG3,SLC12A5,AP2B1,AP2A2,PTEN,CREB1,GABRB2,GABRA6,GABRA1,PIK3CG,PIK3R3
GOBP_NEUROTRANSMITTER_RECEPTOR_TRANSPORT	SCZ	-0.0292594	0.00853453	0.000607235	15	0.0550716	brain	TWAS	c5	0.000607235	0.007198542	CPLX1,NSG1,CLSTN1,CACNG5,RAB8A,AP3D1,ARHGAP44,GRIP2,STX3
GOBP_NEUROTRANSMITTER_SECRETION	SCZ	-0.0199395	0.00534086	0.000188925	23	0.00133017	brain	PWAS	c5	0.001420307	0.009590528	MCTP1,PTPRN2,CPLX1,PRKN,STX1A,SYN3,BAIAP3,SNAP47,RAB5A,CADPS,PSEN1,NAPB,RPH3A,NAPA,CADPS2,LIN7B,ERC2,STX2,UNC13C,DOC2A,SCRIB,SNPH,SYNJ1,BRSK1,PRKCB,STXBP5,SLC4A8,GIPC1,P2RX7,SYN2,STX4,SNCG
GOBP_REGULATION_OF_NEUROTRANSMITTER_LEVELS	SCZ	0.0130509	0.00411662	0.00152287	36	0.18237	brain	PWAS	c5	0.00152287	0.010097501	MCTP1,PTPRN2,CPLX1,COMT,SLC6A11,MOXD1,PRKN,STX1A,SYN3,ALDH9A1,TOR1A,BAIAP3,SNAP47,RAB5A,CADPS,PSEN1,NAPB,RPH3A,NAPA,CADPS2,PDE1B,ABAT,LIN7B,ERC2,ALDH5A1,DAGLB,STX2,UNC13C,DOC2A,SCRIB,SNPH,SYNJ1,RAB3B,HNMT,BRSK1,PRKCB,SLC4A8,GIPC1,P2RX7,SYN2,STX4,SNCG
REACTOME_DOPAMINE_NEUROTRANSMITTER_RELEASE_CYCLE	SCZ	0.0308848	0.00934709	0.000952432	13	0.0681884	brain	TWAS	c2	0.000952432	0.01024379	CPLX1,RAB3A,TSPOAP1,LIN7B,PPFIA3,PPFIA4,PPFIA2,VAMP2,LIN7C,SYN2,PPFIA1,RIMS1,SYN3,STX1A
GOBP_REGULATION_OF_NEUROTRANSMITTER_TRANSPORT	SCZ	0.0237881	0.00868216	0.00614605	10	0.72495	brain	PWAS	c5	0.00614605	0.02996739	MCTP1,CPLX1,PRKN,PNKD,STX1A,TOR1A,BAIAP3,RAB5A,RAB3B,PRKCB,STXBP5,SLC4A8,GIPC1,SYT1,SNCG
REACTOME_SEROTONIN_NEUROTRANSMITTER_RELEASE_CYCLE	SCZ	-0.0206294	0.00748215	0.00583092	13	0.229364	brain	TWAS	c2	0.00583092	0.042716003	CPLX1,RAB3A,TSPOAP1,PPFIA3,PPFIA4,PPFIA2,VAMP2,SYN2,PPFIA1,RIMS1,SYN3,STX1A
GOMF_NEUROTRANSMITTER_BINDING	SCZ	-0.0137243	0.00498179	0.00587129	21	0.4342	brain	TWAS	c5	0.00587129	0.042974261	GRIN3B,NIPSNAP1,CHRNB2,CHRNA4,CHRNA7,CHRNA1,CHRFAM7A,CHRNB1,CHRND,CHRNA3
GOBP_NEGATIVE_REGULATION_OF_CATECHOLAMINE_SECRETION	BIP	-0.0459631	0.00977205	2.56E-06	13	0.343224	brain	TWAS	c5	2.56E-06	0.000250911	GABBR1,SYT4,ABAT,DRD2,P2RY1,CHGA,ADRA2B
REACTOME_ACTIVATION_OF_KAINATE_RECEPTORS_UPON_GLUTAMATE_BINDING	BIP	-0.0271682	0.00705482	0.000117633	18	0.018837	brain	TWAS	c2	0.000117633	0.004076817	GRIK5,GNB4,GRIK4,PLCB1,GRIK2,GNB3,GNG13,DLG4,PLCB3,GNG7,GNB5,CALM1,GNG5,GNG4,GNGT2,GNG12,DLG1
REACTOME_PRESYNAPTIC_FUNCTION_OF_KAINATE_RECEPTORS	BIP	-0.0274063	0.00738911	0.000208064	14	0.0503078	brain	TWAS	c2	0.000208064	0.006128629	GNB4,PLCB1,GNB3,GNG13,PLCB3,GNG7,GNB5,GNG5,GNG4,GNGT2,GNG12
WP_CANNABINOID_RECEPTOR_SIGNALING	BIP	-0.0181874	0.00497025	0.000252944	24	0.532439	brain	TWAS	c2	0.000252944	0.007010162	MAPK9,MAPK10,MAPK8,MAPK3,PRKAR1B,CYP1A1,DAGLB,PRKAR1A,MAPK12,MAPK11,NAPEPLD,PRKAR2B,FAAH,CYP2C19,MAPK13
REACTOME_RAS_ACTIVATION_UPON_CA2_INFLUX_THROUGH_NMDA_RECEPTOR	BIP	0.0294594	0.00918199	0.00133482	18	0.328754	brain	TWAS	c2	0.00133482	0.022988869	RASGRF1,CAMK2D,CAMK2B,RASGRF2,DLG4,HRAS,CALM1,KRAS,LRRC7,DLG1,ACTN2
GOCC_AMPA_GLUTAMATE_RECEPTOR_COMPLEX	SCZ	0.0203219	0.00641458	0.00153454	18	0.354843	brain	TWAS	c5	0.00153454	0.014857177	ABHD12,OLFM2,CNIH3,CACNG5,CPT1C,ABHD6,DLG4,SHISA6
WP_GABA_RECEPTOR_SIGNALING	SCZ	-0.0162734	0.0051623	0.00161958	24	0.479234	brain	TWAS	c2	0.00161958	0.015466575	GABBR1,GABRD,GABRA2,GABRB1,GPHN,AP2A1,SLC6A1,GABRB3,GABRA5,GABRG3,ABAT,AP2B1,AP2A2,ALDH9A1,GABRB2,GABRA6,GABRA1,GAD1
REACTOME_TRAFFICKING_OF_AMPA_RECEPTORS	SCZ	-0.0167698	0.00621004	0.00692481	17	0.142678	brain	TWAS	c2	0.00692481	0.048731864	NSF,CAMK2D,PRKCB,CAMK2B,PRKCA,AP2A1,AP2B1,DLG4,GRIP2,AP2A2,PICK1,MYO6,DLG1
WP_MBDNF_AND_PROBDNF_REGULATION_OF_GABA_NEUROTRANSMISSION	SCZ	-0.0235234	0.00667831	0.000427735	20	0.789374	brain	TWAS	c2	0.000427735	0.005505818	GABRD,GABRA2,GABRB1,NGFR,PIK3R2,ROCK1,AP2A1,GABRB3,GABRA5,GABRG3,SLC12A5,AP2B1,AP2A2,PTEN,CREB1,GABRB2,GABRA6,GABRA1,PIK3CG,PIK3R3
WP_NEUROINFLAMMATION_AND_GLUTAMATERGIC_SIGNALING	BIP	-0.012928	0.00287039	6.67E-06	90	0.0840344	brain	TWAS	c2	6.67E-06	0.000516511	GRIK5,CAMK2D,NFKB1,IL10RB,CAMKK2,PRKCB,INSR,IFNGR1,JAK1,MAPK3,GRM8,FGF2,CAMK2B,ADCY1,SHMT1,SLC38A3,PRKCA,SLC1A6,TRPM4,GLS,STAT1,GRIN2C,GRIK4,GFAP,GRIN2A,STAT6,PLCB1,SLC38A1,SLC38A2,GRIK2,TNFRSF1A,IL12A,GRM4,PHGDH,PLCB3,PSPH,DISC1,SLC17A6,BCL2,NOS1,GRM7,LTA,SLC1A4,LRRC8B,LRRC8C,TRAF5,IL1R1,IL1A,TGFBR3,SLC1A3,SRR,DLD,ADCY3,AKT1,CAMK4,IL6ST,SMAD2,PPP1CB
GOCC_GLUTAMATERGIC_SYNAPSE	BIP	-0.0206255	0.00503628	4.21E-05	53	0.0610306	brain	PWAS	c5	4.21E-05	0.002013782	CLCN3,SPARCL1,CPLX1,DGKQ,BIN1,C1QBP,STX1A,DNM3,SYN3,ATP2B4,HOMER2,DGKE,RGS14,DBN1,AP3D1,CANX,ARHGAP44,HOMER1,BCR,DNM1,ACTN1,CADPS,NUMB,CTNND1,NAPB,PPP3CC,NAPA,PLCB1,CADPS2,CPT1C,STAU1,ERC2,HRAS,PTK2B,LYN,DLGAP2,ARHGAP39,SCRIB,PPP2R2A,PACSIN2,SH3GL2,SLC6A17,EPHB2,ADAM10,GRID1,BCAN,ATAD1,PLEKHA5,DLG1,FLOT2,FARP1,SLC4A8,GIPC1,DNAJB1,HPCA,ABHD6,SYN2,STX4
GOCC_GLUTAMATERGIC_SYNAPSE	SCZ	-0.021237	0.00462558	4.41E-06	45	0.00297196	brain	PWAS	c5	1.48E-05	0.000248294	CLCN3,SPARCL1,CPLX1,DGKQ,BIN1,C1QBP,STX1A,DNM3,SYN3,ATP2B4,HOMER2,DGKE,RGS14,DBN1,AP3D1,CANX,ARHGAP44,HOMER1,BCR,DNM1,ACTN1,CADPS,NUMB,CTNND1,NAPB,PPP3CC,NAPA,PLCB1,CADPS2,CPT1C,STAU1,ERC2,HRAS,PTK2B,LYN,DLGAP2,ARHGAP39,SCRIB,PPP2R2A,PACSIN2,SH3GL2,SLC6A17,EPHB2,ADAM10,GRID1,BCAN,ATAD1,PLEKHA5,DLG1,FLOT2,FARP1,SLC4A8,GIPC1,DNAJB1,HPCA,ABHD6,SYN2,STX4
GOBP_SYNAPTIC_TRANSMISSION_GLUTAMATERGIC	SCZ	-0.00868381	0.0032254	0.00709569	59	0.234863	brain	TWAS	c5	0.00709569	0.049726075	GRIK5,GRID2,TPRG1L,CLCN3,GRM8,DKK1,DTNBP1,UNC13A,NTRK1,CACNG5,GRIK4,GRIN2A,TSHZ3,SLC38A2,P2RX1,OXTR,TNR,HOMER1,SERPINE2,DRD2,GRIK2,NAPA,CACNB4,GRM4,PRKN,DISC1,PLPPR4,KMO,GRID1,ATAD1,HTR2A,DRD1,SLC17A6,LRRK2,GRM7,SLC1A4,ALS2,RELN,CLSTN3,CDH2,PLA2G6,NF1,UNC13C,CDH8,NAPB,CLN3
REACTOME_CREB1_PHOSPHORYLATION_THROUGH_NMDA_RECEPTOR_MEDIATED_ACTIVATION_OF_RAS_SIGNALING	SCZ	-0.0469166	0.00696073	1.58E-11	15	0.436985	brain	TWAS	c2	1.58E-11	3.14E-09	RASGRF1,CAMK2D,MAPK3,CAMK2B,RASGRF2,PDPK1,DLG4,HRAS,RPS6KA2,CALM1,KRAS,CREB1,LRRC7,DLG1,ACTN2
REACTOME_CREB1_PHOSPHORYLATION_THROUGH_NMDA_RECEPTOR_MEDIATED_ACTIVATION_OF_RAS_SIGNALING	SCZ	-0.0469166	0.00696073	1.58E-11	15	0.436985	brain	TWAS	c2	1.58E-11	3.14E-09	RASGRF1,CAMK2D,MAPK3,CAMK2B,RASGRF2,PDPK1,DLG4,HRAS,RPS6KA2,CALM1,KRAS,CREB1,LRRC7,DLG1,ACTN2
GOCC_AMPA_GLUTAMATE_RECEPTOR_COMPLEX	SCZ	0.0203219	0.00641458	0.00153454	18	0.354843	brain	TWAS	c5	0.00153454	0.014857177	ABHD12,OLFM2,CNIH3,CACNG5,CPT1C,ABHD6,DLG4,SHISA6
GOBP_NEGATIVE_REGULATION_OF_NEURON_PROJECTION_DEVELOPMENT	ADHD	-0.0499757	0.0115128	1.42E-05	17	0.303231	brain	PWAS	c5	1.42E-05	0.00597975	CD38,MGARP,GAK,ITM2C,RGMA,DNM3,NGEF,PSEN1,DGUOK,LRP4,DCC,RIT2,DIP2B,EPHB2,SEMA4D,BAG5,EFNB3,RAB29,RTN4,CARM1
GOCC_NEURON_TO_NEURON_SYNAPSE	BIP	-0.0322224	0.00575766	2.19E-08	40	0.146865	brain	PWAS	c5	2.19E-08	1.97E-05	PDLIM5,SLC1A1,SORCS2,BAALC,CRYAB,PRKN,ADD1,STX1A,DNM3,SYN3,HOMER2,IQSEC1,RGS14,DBN1,DBNL,PICK1,ARHGAP44,HOMER1,BCR,IQSEC3,KALRN,CTNND1,ADD2,LIN7B,ARFGEF2,LRP4,CAP2,GOPC,DCC,PTK2B,LYN,DLGAP2,SCRIB,ADD3,NRCAM,ADAM10,GRID1,EFNB3,RTN4,INPP4A,ITPR1,PLEKHA5,DLG1,SLC4A8,DNAJB1,GAP43,BNIP3,SYN2,HIP1R,NSF
GOCC_NEURON_PROJECTION_CYTOPLASM	BIP	-0.0410287	0.00845258	1.21E-06	12	0.134958	brain	PWAS	c5	1.21E-06	0.000229118	MGARP,KIF3A,AP3D1,CANX,STAU1,ABHD12,OPA1,RAB27B,FLOT2,HPCA,BLOC1S2,HIP1R
GOBP_NEURON_MIGRATION	BIP	0.0410077	0.010104	4.94E-05	10	0.627389	brain	PWAS	c5	4.94E-05	0.00220843	ELP3,RAPGEF2,PLXNA1,CHL1,PSEN1,PLXNB2,DCC,PCM1,PRKG1,POMGNT2,NRCAM,CNTN2,CRK
GOBP_NEURON_FATE_COMMITMENT	BIP	-0.0227128	0.00614922	0.000221094	16	0.0351672	brain	TWAS	c5	0.000221094	0.006378845	NKX6-2,OLIG2,RBPJ,SUFU,SOX1,NTRK3,BMP4,CTNNB1,CDC42,GLI2,PRRX1,IHH
GOBP_NEGATIVE_REGULATION_OF_NEURON_DEATH	BIP	-0.00862809	0.00250764	0.000580171	139	0.136035	brain	TWAS	c5	0.000580171	0.012884376	INPP5A,ADAM8,MEAK7,TMEM259,AXL,HLA-F,EN2,FZD1,KDR,REST,SLC7A11,DRAXIN,WFS1,TERT,NDNF,NCOA7,ERBB3,NRP1,SULT1A4,SNCA,NES,SLC23A2,DTNBP1,GHR,NMNAT1,VSTM2L,STAMBP,ROCK1,HDGF,NTRK1,GSK3B,ZPR1,CRLF1,SNX6,MSH2,PM20D1,CLN3,CD200,CD200R1,GRN,GCLC,GPI,KIF14,GFER,GRIK2,F2R,GCLM,PCDHGC3,PARP2,XRCC2,TYRO3,CTNNB1,AARS1,SOD2,PRKN,BOK,MDK,PINK1,ATF4,UNC5B,HRAS,ALKBH1,HSP90AB1,GDF5,LGMN,CHGA,GPNMB,RASA1,LIG4,ATP1…
GOBP_MOTOR_NEURON_AXON_GUIDANCE	BIP	-0.0236918	0.00738671	0.00133964	19	0.485826	brain	TWAS	c5	0.00133964	0.023048363	RHOH,PLXNA4,NRP1,ERBB2,SLIT2,SEMA3F,RNF165,CHN1,RAC1,ALCAM,LAMC2,NTN5,SEMA3A,SLIT1,NTN1
KEGG_NEUROTROPHIN_SIGNALING_PATHWAY	BIP	-0.00853713	0.0029081	0.00332861	93	0.228407	brain	TWAS	c2	0.00332861	0.043983751	SHC2,MAPK9,CAMK2D,NFKB1,PRDM4,MAPK10,CALML6,TP73,YWHAH,MAPK8,NGFR,MAPK3,MAP2K7,NTRK3,CAMK2B,NFKBIB,AKT2,KIDINS220,YWHAQ,PIK3CD,PIK3R2,SOS2,NTRK1,GSK3B,PRKCD,IRAK2,SH2B1,RAC1,MAP3K5,MAP2K2,PLCG2,RAP1A,CRKL,MAP3K3,ZNF274,CDC42,MAP2K1,MAP2K5,RAF1,YWHAB,YWHAE,CRK,ATF4,SH2B2,HRAS,RPS6KA2,BCL2,MAPK12,MAPK11,CALM1,RPS6KA5,KRAS,PIK3CG,PIK3R3,TRAF6,AKT1,CAMK4,MAPK13,SORT1
GOBP_NEURON_MATURATION	BIP	0.0124614	0.00430375	0.00378592	39	0.131254	brain	TWAS	c5	0.00378592	0.048116534	SCLT1,VSX1,TBX6,ANKS1A,MTCH1,RAC3,NRCAM,GLDN,RET,CNTN2,LGI4,SRRM4,KCNB1,B4GALT5,RB1,FARP2,B4GALT6,AGRN,SPTBN4,BCL2,EPHA8,C1QA,KDM1A,LRRK2,KCNIP2,PICK1,EDNRB,NTN4
GOBP_NEURON_PROJECTION_GUIDANCE	PTSD	-0.0128065	0.00232131	3.45E-08	14	0.117473	brain	PWAS	c5	3.45E-08	2.37E-05	EFNA3,NCAM1,EMB,PLXNA1,KALRN,CHL1,PLXNB2,ALCAM,ARHGEF25,DCC,CRPPA,DPYSL5,CHN1,EPHB2,SEMA4D,NRCAM,EFNB3,CNTN2,PLXNA2,CNTN5,LAMA1,ROBO1,GAP43,PLXND1,DPYSL4
GOBP_REGULATION_OF_POSTSYNAPTIC_MEMBRANE_NEUROTRANSMITTER_RECEPTOR_LEVELS	SCZ	-0.0267264	0.00472036	1.50E-08	35	0.0961882	brain	TWAS	c5	1.50E-08	1.28E-06	CALY,CPLX1,NSG1,HPCA,CLSTN1,ITGB3,GPHN,CACNG5,CPT1C,AP2A1,RAB8A,SHISA6,ARHGAP44,AP2B1,RAP1A,PPP3R1,DLG4,ERBIN,GRIP2,ADAM10,HRAS,DRD4,AP2A2,ATAD1,NUMB,CTNND1,STX3,GSG1L,DLG1
GOBP_NEGATIVE_REGULATION_OF_NEURON_DIFFERENTIATION	SCZ	-0.0306315	0.00586716	1.78E-07	28	0.0501845	brain	TWAS	c5	1.78E-07	1.02E-05	REST,OLIG2,EIF4E,GDF11,MEIS1,BMP7,MIB1,GSK3B,DISP3,EIF2AK4,DIXDC1,CNTN2,DTX1,HMG20A,PBX1,TP73,ID4,JAG1,DDX6,SIX3,ITGB1,CNTN4,NEPRO,RAP1GAP
GOBP_CENTRAL_NERVOUS_SYSTEM_NEURON_DIFFERENTIATION	SCZ	-0.0126089	0.00268134	2.57E-06	89	0.0932111	brain	TWAS	c5	2.57E-06	9.13E-05	KNDC1,MAPT,NKX6-1,GRID2,BMPR1B,OLIG2,DRAXIN,DCLK2,GABRB1,SUFU,NDNF,MDGA1,PLXNA4,EPHB1,NRP1,TTC21B,SOX1,RAC3,OGDH,SLIT2,SPOCK1,NIN,TULP3,SCYL3,ABT1,CNTN2,PLXNA1,CBLN1,DRD2,B4GALT5,FGFR2,SMO,CHD5,DISC1,ZMIZ1,B4GALT6,SZT2,GIGYF2,ID4,TSKU,CEND1,HSP90AB1,ADARB1,BMPR1A,PTEN,NRP2,DRD1,SPTBN4,TTLL1,EPHB2,GLI2,WNT7A,FAIM2,DYNC2H1,LMO4,HERC1,IFT172,TAOK1,PEX5,CHRNB2,CSF1R,DCC,GDF7,KIFBP,NHLH2,MTPN
GOBP_NEURON_PROJECTION_ORGANIZATION	SCZ	-0.0358005	0.00847578	2.40E-05	14	0.0524027	brain	PWAS	c5	2.40E-05	0.000365854	PDLIM5,PPFIA2,DNM3,DBN1,DBNL,PICK1,ARHGAP44,HOMER1,NGEF,PLS1,PSEN1,KIFBP,DIP2A,EPHB2,CFL1,DHX36
GOBP_CENTRAL_NERVOUS_SYSTEM_NEURON_DEVELOPMENT	SCZ	-0.0166447	0.00392711	2.25E-05	51	0.297272	brain	TWAS	c5	2.25E-05	0.000535592	MAPT,DRAXIN,DCLK2,GABRB1,NDNF,PLXNA4,EPHB1,NRP1,SOX1,RAC3,OGDH,SLIT2,NIN,CNTN2,PLXNA1,DRD2,B4GALT5,FGFR2,DISC1,ZMIZ1,B4GALT6,SZT2,TSKU,HSP90AB1,ADARB1,PTEN,NRP2,DRD1,SPTBN4,EPHB2,GLI2,TAOK1,CHRNB2,SEMA3E,DCC,KIFBP,NHLH2
GOBP_NEGATIVE_REGULATION_OF_NEURON_APOPTOTIC_PROCESS	SCZ	-0.0115111	0.00300693	0.000129089	76	0.300907	brain	TWAS	c5	0.000129089	0.002138498	ADAM8,AXL,EN2,DRAXIN,WFS1,TERT,KDR,NDNF,ERBB3,NRP1,SNCA,NES,VSTM2L,STAMBP,ROCK1,HDGF,NTRK1,ZPR1,CRLF1,SNX6,MSH2,GABRA5,GRN,GCLC,GPI,KIF14,GRIK2,F2R,GCLM,PCDHGC3,XRCC2,TYRO3,AARS1,SOD2,PRKN,BOK,MDK,PINK1,UNC5B,HRAS,ALKBH1,HSP90AB1,GDF5,RASA1,LIG4,IL27RA,BCL2,FZD9,HMOX1,SLC30A10,FAIM2,LGMN,NFATC4,KRAS,NAIP,GABRB2,GDNF,RETREG1,PLXND1,IL6ST,PARK7,CLN3,CHL1
GOBP_NEURON_APOPTOTIC_PROCESS	SCZ	-0.012931	0.00360398	0.000333261	25	0.524982	brain	PWAS	c5	0.000333261	0.002960951	WFS1,SLC1A1,TRIM2,OXR1,CASP9,PRKN,BID,SOD2,RASA1,CHL1,GPX1,PSEN1,GCLC,AARS1,SARM1,HRAS,GBE1,PTK2B,SNX6,HDGF,LANCL1,FAS,FAIM2,PLXND1,BNIP3,NQO1,DIABLO,ITGAM
GOBP_REGULATION_OF_NEURON_PROJECTION_REGENERATION	SCZ	-0.0184682	0.00499842	0.000220052	27	0.462946	brain	TWAS	c5	0.000220052	0.00327698	SPP1,KREMEN1,INPP5F,GRN,KIAA0319,MAP2K2,TNR,PTPRF,MAP2K1,RGMA,PTEN,THY1,STK24,PRRX1,PTN,IGF1R
GOBP_NEURON_PROJECTION_ORGANIZATION	SCZ	-0.0115935	0.00322897	0.000330108	60	0.198841	brain	TWAS	c5	0.000330108	0.004479123	PDLIM5,INSR,EPHB1,ITGA3,EEF2K,EFNA1,DBNL,CAMK2B,PRNP,DTNBP1,DCTN1,ABI2,GSK3B,WASL,CHRNA7,SIPA1L1,PSEN1,ARHGAP44,PPFIA2,HOMER1,TANC2,NEDD9,TREM2,DLG4,CDC42,EPHB2,NGEF,DIP2A,FCGR2B,CAPRIN2,CTTN,PTEN,LRRK2,ACTR2,WNT7A,RELN,LRP8,LGMN,ZNF365,PRMT3,CTNND2,PICK1,FYN,KIFBP,MTMR2,IGF1R,PLS1
WP_BRAINDERIVED_NEUROTROPHIC_FACTOR_BDNF_SIGNALING_PATHWAY	SCZ	-0.009655	0.00275427	0.000455818	87	0.450886	brain	TWAS	c2	0.000455818	0.005805027	ACACB,LINGO1,RASGRF1,MAPT,NSF,SHC2,SQSTM1,MAPK9,NFKB1,EIF4E,MAPK10,SPP1,CASP3,MAPK8,NGFR,MAPK3,NTRK3,KIDINS220,ADAM17,PIK3R2,RAB3A,NTRK1,GSK3B,MTOR,EIF2S1,PRKCD,STAT1,SH2B1,RAC1,EEF2,MAP2K2,CAMK1,TSC2,PDPK1,RAP1A,MEF2A,CTNNB1,FRS3,ALPL,CDC42,MAP2K1,MAP2K5,PTPRF,TIAM1,RAF1,NCK1,SH2B2,HRAS,CYFIP1,PRKAA1,RPS6KA5,NFATC4,KSR1,CDH2,VAV3,SORT1,TRAF6,PRKAA2,FYN,AKT1,DOK5,CAMK4,MARCKS,SIRPA,DLG1,MAP3K2
GOBP_NEURON_PROJECTION_GUIDANCE	SCZ	-0.0225699	0.00688225	0.00104015	18	0.0899952	brain	PWAS	c5	0.00104015	0.007519418	EFNA3,NCAM1,EMB,PLXNA1,KALRN,CHL1,PLXNB2,ALCAM,ARHGEF25,DCC,CRPPA,DPYSL5,CHN1,EPHB2,SEMA4D,NRCAM,EFNB3,CNTN2,PLXNA2,CNTN5,LAMA1,ROBO1,GAP43,PLXND1,DPYSL4
GOBP_NEGATIVE_REGULATION_OF_NEURON_APOPTOTIC_PROCESS	SCZ	-0.0229974	0.00706302	0.00112984	14	0.224256	brain	PWAS	c5	0.00112984	0.008046728	WFS1,SLC1A1,OXR1,PRKN,SOD2,RASA1,CHL1,PSEN1,GCLC,AARS1,HRAS,GBE1,PTK2B,SNX6,HDGF,FAIM2,PLXND1
GOBP_HINDBRAIN_DEVELOPMENT	SCZ	-0.00843048	0.00255106	0.000950783	94	0.244201	brain	TWAS	c5	0.000950783	0.010237983	KNDC1,EN2,PLXNA2,EGF,GRID2,EPHB1,FGF2,TTC21B,OGDH,CBS,BMP7,ATIC,RERE,KLHL1,DIXDC1,NANOS1,TTBK2,ATF5,AHI1,ABAT,PTBP2,PSMG1,SSTR1,CBLN1,PDSS2,KIF14,SERPINE2,CRKL,CTNNB1,AARS1,SMO,ALDH1A2,HAP1,NAGLU,GNPAT,MDK,ATP1B2,NEUROD1,CEP290,CTNNA2,B4GALT2,FCGR2B,CRK,SDF4,MAP2K1,CEND1,COQ8B,TTLL1,BCL2,EPHB2,SSTR2,AIF1,GLI2,ITGB1,WNT7A,FAIM2,SCN5A,HERC1,ZNF365,XRCC1,MYO16,CLP1,RPGRIP1L,WLS,NHLH2,IGF1R
GOBP_NEURON_CELLULAR_HOMEOSTASIS	SCZ	0.016879	0.00516705	0.0010882	25	0.0723206	brain	TWAS	c5	0.0010882	0.011353779	FGGY,TMEM175,CLCN3,DCTN1,TSPOAP1,BAP1,CHRNA1,IMMT,P2RX1,TYRO3,PRKN,DISC1,P2RY1,HEXB,TMEM106B,HAAO,PRKAA1,TAOK1
GOBP_POSITIVE_REGULATION_OF_NEURON_DEATH	SCZ	-0.0145233	0.00447671	0.00117785	36	0.508916	brain	TWAS	c5	0.00117785	0.012064344	GRN,MAPT,GRIK5,REST,TLR6,PARP1,CASP3,FCGR2B,DDR2,SNCA,DKK1,MAP2K7,TRPM2,ITGB2,PRNP,MAP3K11,GSK3B,EIF2S1,MAP3K5,ITGA1,DDIT3,BCL2L11,CTNNB1,ATM,CASP9,CASP8,ATF4,KMO,C1QA,WNT5A,NFATC4,SARM1,NF1,PCSK9,FYN,NR3C1,NUPR1
GOCC_NEURON_PROJECTION_CYTOPLASM	SCZ	-0.0208331	0.00679673	0.00217545	14	0.0869662	brain	PWAS	c5	0.00217545	0.01344002	MGARP,KIF3A,AP3D1,CANX,STAU1,ABHD12,OPA1,RAB27B,FLOT2,HPCA,BLOC1S2,HIP1R
GOBP_NEURON_DEATH	SCZ	-0.00844059	0.00287356	0.00331052	46	0.493738	brain	PWAS	c5	0.00331052	0.018611618	SLC7A11,WFS1,SLC1A1,TRIM2,OXR1,CASP9,PRKN,ARL6IP5,CD200,RRAS2,BID,TIGAR,SOD2,RASA1,CHMP4A,ITGB2,CHL1,GPX1,PSEN1,ATP13A2,GPNMB,NCOA7,AARS1,NENF,SARM1,HRAS,DCC,MEAK7,PTK2B,ENDOG,SNX6,RAB29,CAPN2,HDGF,LANCL1,CTSZ,FAS,FAIM2,PLXND1,BNIP3,DPYSL4,NQO1,DIABLO,SERPINF1,ITGAM,GFER,INPP5A,SNCG
GOBP_POSITIVE_REGULATION_OF_NEURON_PROJECTION_DEVELOPMENT	SCZ	-0.0073189	0.00242129	0.00250507	97	0.0336803	brain	TWAS	c5	0.00250507	0.021953505	PLK5,SF3A2,STYXL1,FZD1,TENM3,NDRG4,SCARB2,NDNF,ROR1,NRP1,ITGA3,EEF2K,S100A9,NTRK3,DBNL,CAMK2B,DDX56,P3H1,BMP7,PTK6,EHD1,NCKIPSD,ITGA6,NTRK1,GPC2,EP300,PTK7,RET,NEGR1,ABL2,KIDINS220,GRN,AVIL,TUBB2B,CAMK1,TNN,ARSB,AGT,TRIM67,DISC1,RAP1A,RETREG3,MDK,ATP1B2,MAGI2,KHDC3L,RGS2,CAPRIN2,NCK1,FUT9,ENC1,COBL,EPHB2,KDM1A,WNT5A,ACTR2,CYFIP1,TMEM106B,RELN,LRP8,CBFA2T2,LRRC7,SERPINI1,SNX3,FIG4,SERPINF1,ANKRD27…
GOBP_CENTRAL_NERVOUS_SYSTEM_NEURON_AXONOGENESIS	SCZ	-0.0158445	0.0053423	0.00301834	26	0.403402	brain	TWAS	c5	0.00301834	0.025465633	DRAXIN,PLXNA4,EPHB1,SLIT2,NIN,B4GALT5,B4GALT6,SZT2,TSKU,HSP90AB1,ADARB1,PTEN,SPTBN4,EPHB2,GLI2,CHRNB2,DCC,KIFBP
GOBP_HIPPOCAMPUS_DEVELOPMENT	SCZ	-0.0101149	0.00345028	0.00337193	53	0.338591	brain	TWAS	c5	0.00337193	0.027688321	PHLPP2,HTR5A,CDK6,EIF2B5,DCLK2,CASP3,EPHA5,UBA6,ANXA3,MAS1,BCAN,OGDH,ZIC1,BBS1,GSK3B,KIRREL3,BBS4,ATP2B4,KIF14,CRKL,SMO,EZH1,MDK,NEUROD1,ID4,YWHAE,CRK,TSKU,MKKS,SCT,PTEN,DRD1,TMEM108,BBS2,RELN,LRP8,XRCC1,SRD5A1,KCNA1,IGF1R
GOBP_POSITIVE_REGULATION_OF_NEUROBLAST_PROLIFERATION	SCZ	-0.01501	0.00549042	0.00625979	22	0.281951	brain	TWAS	c5	0.00625979	0.045246107	FGF2,SMARCD3,DRD2,CTNNB1,SMO,DISC1,HIF1A,ID4,WDR62,KDM1A,ITGB1,SOX10,DCT
REACTOME_NCAM_SIGNALING_FOR_NEURITE_OUT_GROWTH	BIP	-0.0189094	0.0046122	4.13E-05	45	0.00605241	brain	TWAS	c2	6.83E-05	0.002777944	CACNB2,CACNA1G,MAPK3,PTPRA,PRNP,COL9A3,GFRA4,NCAN,CNTN2,COL9A1,SPTBN1,COL5A2,COL2A1,CACNB3,COL4A2,COL5A3,SPTBN5,CACNB4,ARTN,COL6A1,COL6A2,AGRN,SPTB,CACNA1I,HRAS,SPTBN4,RPS6KA5,KRAS,CREB1,GDNF,FYN,CACNA1H,GFRA1
GOBP_REGULATION_OF_DENDRITE_DEVELOPMENT	BIP	-0.0227355	0.00376721	1.59E-09	59	0.0533808	brain	TWAS	c5	1.59E-09	1.92E-06	KNDC1,YWHAH,EEF2K,DBNL,CAMK2B,BMP7,GSK3B,NEDD4,CUL7,SS18L2,KIAA0319,RTN4IP1,SIPA1L1,CRKL,CARM1,CDC20,CRK,KHDC3L,CAPRIN2,CUX1,COBL,EPHB2,RAB17,ACTR2,CYFIP1,TMEM106B,RELN,LRP8,NFATC4,SARM1,SEZ6,DPYSL5,TNIK,CHRNB2,DCC,ANKRD27,CHRNA3,SS18L1,MARK1,RAB21,PTN
GOBP_DENDRITE_DEVELOPMENT	BIP	-0.0127587	0.00226729	1.83E-08	155	0.111175	brain	TWAS	c5	1.83E-08	7.54E-06	KNDC1,PDLIM5,LLPH,YWHAH,NEURL1,UBA6,EPHB1,ITGB1,NRP1,EEF2K,CHRNB2,EFNA1,DBNL,CAMK2B,DTNBP1,BMP7,BBS1,DSCAM,RERE,MINK1,KLHL1,ABI2,GSK3B,WASL,GPR37,NEDD4,CUL7,SS18L2,CHRNA7,TPBG,BBS4,CAMK1,GHRL,KIDINS220,ARF4,DCDC2,KIAA0319,IGSF9,SLC12A5,DLG5,RTN4IP1,MAPKAPK5,SIPA1L1,PSEN1,ARHGAP44,PPFIA2,CRKL,MEF2A,MAP1B,CARM1,DLG4,NTN1,CDC42,EPHB2,DISC1,LRP4,LAMC2,NTN5,CTNNA2,FSTL4,CDC20,NGEF,DIP2A,CRK,KHDC3L,SDK…
GOBP_DENDRITE_DEVELOPMENT	BIP	-0.0316228	0.00608698	2.05E-07	24	0.12835	brain	PWAS	c5	2.05E-07	6.79E-05	PDLIM5,MGARP,RAPGEF2,PPFIA2,DNM3,TPBG,DBN1,DBNL,MAP1S,ARHGAP44,NGEF,DGKG,PSEN1,RAP2A,SARM1,LRP4,SULT4A1,DIP2A,DCC,DPYSL5,IQSEC1,TRAPPC4,EPHB2,SEMA4D,YWHAH,PRKG1,CARM1,CFL1,FARP1,DHX36,MAP6,CRK
GOBP_REGULATION_OF_DENDRITE_MORPHOGENESIS	BIP	-0.0216445	0.00438776	8.10E-07	39	0.163468	brain	TWAS	c5	8.10E-07	0.000107659	KNDC1,YWHAH,EEF2K,DBNL,CAMK2B,GSK3B,NEDD4,CUL7,SS18L2,SIPA1L1,CAPRIN2,CUX1,EPHB2,ACTR2,RELN,LRP8,NFATC4,SARM1,DPYSL5,TNIK,CHRNB2,ANKRD27,CHRNA3,SS18L1,OBSL1,RAB21
GOBP_REGULATION_OF_DENDRITE_DEVELOPMENT	BIP	-0.0338355	0.00805233	2.65E-05	12	0.0183435	brain	PWAS	c5	2.65E-05	0.00146404	MGARP,RAPGEF2,DBN1,DBNL,DGKG,RAP2A,SARM1,DCC,DPYSL5,EPHB2,SEMA4D,YWHAH,CARM1,DHX36,CRK
GOBP_DENDRITE_MORPHOGENESIS	BIP	-0.0124417	0.00307787	5.29E-05	93	0.112626	brain	TWAS	c5	5.29E-05	0.002356864	KNDC1,PDLIM5,YWHAH,EPHB1,ITGB1,NRP1,EEF2K,CHRNB2,EFNA1,DBNL,CAMK2B,DTNBP1,DSCAM,RERE,MINK1,ABI2,GSK3B,WASL,NEDD4,CUL7,SS18L2,CHRNA7,TPBG,KIDINS220,DCDC2,SIPA1L1,ARHGAP44,PPFIA2,MEF2A,DLG4,CDC42,EPHB2,LRP4,CTNNA2,NGEF,DIP2A,SULT4A1,CAPRIN2,CUX1,PTEN,BTBD3,LRRK2,ABI1,ACTR2,TMEM106B,WNT7A,RELN,LRP8,ZNF365,NFATC4,SARM1,DPYSL5,KLF7,PRMT3,TNIK,CTNND2,FARP1,SEMA3A,SLITRK5,ANKRD27,CHRNA3,FYN,SS18L1,CELSR…
GOBP_DENDRITE_MORPHOGENESIS	BIP	-0.0300947	0.00760788	7.63E-05	18	0.192279	brain	PWAS	c5	7.63E-05	0.00297502	PDLIM5,RAPGEF2,PPFIA2,DNM3,TPBG,DBN1,DBNL,ARHGAP44,NGEF,RAP2A,SARM1,LRP4,SULT4A1,DIP2A,DPYSL5,EPHB2,SEMA4D,YWHAH,CFL1,FARP1,DHX36,MAP6
GOBP_POSITIVE_REGULATION_OF_DENDRITE_MORPHOGENESIS	BIP	-0.0201552	0.00648095	0.00187137	19	0.139612	brain	TWAS	c5	0.00187137	0.02911058	EEF2K,DBNL,CAMK2B,CUL7,SS18L2,CAPRIN2,CUX1,EPHB2,ACTR2,RELN,LRP8,ANKRD27,SS18L1,OBSL1,RAB21
GOBP_REGULATION_OF_DENDRITE_DEVELOPMENT	PTSD	-0.00925788	0.00239614	0.000111695	11	0.0241352	brain	PWAS	c5	0.000111695	0.006506761	MGARP,RAPGEF2,DBN1,DBNL,DGKG,RAP2A,SARM1,DCC,DPYSL5,EPHB2,SEMA4D,YWHAH,CARM1,DHX36,CRK
GOBP_DENDRITE_DEVELOPMENT	SCZ	-0.0318365	0.00525765	1.40E-09	24	0.0177171	brain	PWAS	c5	1.40E-09	1.22E-07	PDLIM5,MGARP,RAPGEF2,PPFIA2,DNM3,TPBG,DBN1,DBNL,MAP1S,ARHGAP44,NGEF,DGKG,PSEN1,RAP2A,SARM1,LRP4,SULT4A1,DIP2A,DCC,DPYSL5,IQSEC1,TRAPPC4,EPHB2,SEMA4D,YWHAH,PRKG1,CARM1,CFL1,FARP1,DHX36,MAP6,CRK
GOBP_DENDRITE_MORPHOGENESIS	SCZ	-0.0145209	0.00266315	4.97E-08	90	0.054653	brain	TWAS	c5	4.97E-08	3.39E-06	KNDC1,PDLIM5,YWHAH,EPHB1,ITGB1,NRP1,EEF2K,CHRNB2,EFNA1,DBNL,CAMK2B,DTNBP1,DSCAM,RERE,MINK1,ABI2,GSK3B,WASL,NEDD4,CUL7,SS18L2,CHRNA7,TPBG,KIDINS220,DCDC2,SIPA1L1,ARHGAP44,PPFIA2,MEF2A,DLG4,CDC42,EPHB2,LRP4,CTNNA2,NGEF,DIP2A,SULT4A1,CAPRIN2,CUX1,PTEN,BTBD3,LRRK2,ABI1,ACTR2,TMEM106B,WNT7A,RELN,LRP8,ZNF365,NFATC4,SARM1,DPYSL5,KLF7,PRMT3,TNIK,CTNND2,FARP1,SEMA3A,SLITRK5,ANKRD27,CHRNA3,FYN,SS18L1,CELSR…
GOBP_REGULATION_OF_DENDRITE_MORPHOGENESIS	SCZ	-0.0202742	0.00376747	7.39E-08	38	0.125948	brain	TWAS	c5	7.39E-08	4.77E-06	KNDC1,YWHAH,EEF2K,DBNL,CAMK2B,GSK3B,NEDD4,CUL7,SS18L2,SIPA1L1,CAPRIN2,CUX1,EPHB2,ACTR2,RELN,LRP8,NFATC4,SARM1,DPYSL5,TNIK,CHRNB2,ANKRD27,CHRNA3,SS18L1,OBSL1,RAB21
GOBP_REGULATION_OF_DENDRITE_DEVELOPMENT	SCZ	-0.0164289	0.00323133	3.69E-07	55	0.03489	brain	TWAS	c5	3.69E-07	1.90E-05	KNDC1,YWHAH,EEF2K,DBNL,CAMK2B,BMP7,GSK3B,NEDD4,CUL7,SS18L2,KIAA0319,RTN4IP1,SIPA1L1,CRKL,CARM1,CDC20,CRK,KHDC3L,CAPRIN2,CUX1,COBL,EPHB2,RAB17,ACTR2,CYFIP1,TMEM106B,RELN,LRP8,NFATC4,SARM1,SEZ6,DPYSL5,TNIK,CHRNB2,DCC,ANKRD27,CHRNA3,SS18L1,MARK1,RAB21,PTN
GOBP_DENDRITE_DEVELOPMENT	SCZ	-0.00972643	0.00193211	4.80E-07	148	0.0228053	brain	TWAS	c5	4.80E-07	2.32E-05	KNDC1,PDLIM5,LLPH,YWHAH,NEURL1,UBA6,EPHB1,ITGB1,NRP1,EEF2K,CHRNB2,EFNA1,DBNL,CAMK2B,DTNBP1,BMP7,BBS1,DSCAM,RERE,MINK1,KLHL1,ABI2,GSK3B,WASL,GPR37,NEDD4,CUL7,SS18L2,CHRNA7,TPBG,BBS4,CAMK1,GHRL,KIDINS220,ARF4,DCDC2,KIAA0319,IGSF9,SLC12A5,DLG5,RTN4IP1,MAPKAPK5,SIPA1L1,PSEN1,ARHGAP44,PPFIA2,CRKL,MEF2A,MAP1B,CARM1,DLG4,NTN1,CDC42,EPHB2,DISC1,LRP4,LAMC2,NTN5,CTNNA2,FSTL4,CDC20,NGEF,DIP2A,CRK,KHDC3L,SDK…
GOBP_DENDRITE_MORPHOGENESIS	SCZ	-0.0206996	0.0064145	0.00125093	19	0.00868183	brain	PWAS	c5	0.00144086	0.009708318	PDLIM5,RAPGEF2,PPFIA2,DNM3,TPBG,DBN1,DBNL,ARHGAP44,NGEF,RAP2A,SARM1,LRP4,SULT4A1,DIP2A,DPYSL5,EPHB2,SEMA4D,YWHAH,CFL1,FARP1,DHX36,MAP6
GOCC_DENDRITE_CYTOPLASM	SCZ	0.0117339	0.00400576	0.00339772	30	0.0189775	brain	TWAS	c5	0.00339772	0.027787196	CANX,HPCA,ABHD12,WASF1,KIF3B,DLG4,HIP1R,KIF17,STAU1,KLHL17,TRAK2,SOD1,ABHD13,LRRK2,ZC3H14,OPRM1
GOBP_DENDRITE_ARBORIZATION	SCZ	-0.0205326	0.0072002	0.00434902	14	0.0415129	brain	TWAS	c5	0.00434902	0.033806033	NRP1,CHRNA7,TPBG,SULT4A1,ZNF365,SEMA3A,PTN
GOBP_REGULATION_OF_NERVOUS_SYSTEM_PROCESS	BIP	-0.0312583	0.00967802	0.00123868	14	0.854849	brain	PWAS	c5	0.00123868	0.019482181	STX1A,ITGA2,HOMER1,MGLL,TYMP,ABAT,TENM4,CTSC,PTK2B,DLGAP2,TMEM25,ROCK2,LPIN1,JAM2,SLC25A12,AGT
GOBP_NEGATIVE_REGULATION_OF_NERVOUS_SYSTEM_DEVELOPMENT	BIP	-0.0302341	0.00964734	0.00172479	13	0.0200224	brain	PWAS	c5	0.00172479	0.024227729	RAPGEF2,ABCC8,APPL2,PSEN1,LRP4,DCC,DPYSL5,TSPO,PCM1,DIP2B,EPHB2,SEMA4D,YWHAH,EFNB3,RTN4
GOBP_REGULATION_OF_NERVOUS_SYSTEM_PROCESS	MDD	0.017222	0.00443087	0.00010157	15	0.0588737	brain	PWAS	c5	0.00010157	0.006693511	STX1A,ITGA2,HOMER1,MGLL,TYMP,ABAT,TENM4,CTSC,PTK2B,DLGAP2,TMEM25,ROCK2,LPIN1,JAM2,SLC25A12,AGT
GOBP_INNERVATION	MDD	0.0160826	0.00391007	3.90E-05	22	0.41989	brain	TWAS	c5	3.90E-05	0.013626688	NRP1,NTRK1,RNF165,RET,GABRA5,LRIG1,SERPINE2,ADARB1,SULF2,SEMA3A,GABRB2,ITGA4,ECE1
GOBP_NEGATIVE_REGULATION_OF_NERVOUS_SYSTEM_DEVELOPMENT	SCZ	-0.0564044	0.0095824	3.95E-09	10	0.045557	brain	PWAS	c5	3.95E-09	2.74E-07	RAPGEF2,ABCC8,APPL2,PSEN1,LRP4,DCC,DPYSL5,TSPO,PCM1,DIP2B,EPHB2,SEMA4D,YWHAH,EFNB3,RTN4
GOBP_CENTRAL_NERVOUS_SYSTEM_NEURON_DIFFERENTIATION	SCZ	-0.0126089	0.00268134	2.57E-06	89	0.0932111	brain	TWAS	c5	2.57E-06	9.13E-05	KNDC1,MAPT,NKX6-1,GRID2,BMPR1B,OLIG2,DRAXIN,DCLK2,GABRB1,SUFU,NDNF,MDGA1,PLXNA4,EPHB1,NRP1,TTC21B,SOX1,RAC3,OGDH,SLIT2,SPOCK1,NIN,TULP3,SCYL3,ABT1,CNTN2,PLXNA1,CBLN1,DRD2,B4GALT5,FGFR2,SMO,CHD5,DISC1,ZMIZ1,B4GALT6,SZT2,GIGYF2,ID4,TSKU,CEND1,HSP90AB1,ADARB1,BMPR1A,PTEN,NRP2,DRD1,SPTBN4,TTLL1,EPHB2,GLI2,WNT7A,FAIM2,DYNC2H1,LMO4,HERC1,IFT172,TAOK1,PEX5,CHRNB2,CSF1R,DCC,GDF7,KIFBP,NHLH2,MTPN
GOBP_AUTONOMIC_NERVOUS_SYSTEM_DEVELOPMENT	SCZ	-0.0213547	0.00491243	1.38E-05	29	0.343536	brain	TWAS	c5	1.38E-05	0.000357631	GBX2,ACKR3,PLXNA4,NRP1,SEMA3F,INSM1,FN1,NTRK1,RET,PHACTR4,CTNNB1,ADARB1,NRP2,NAV2,SOX10,NF1,SEMA3A,EDNRB,GDNF,KIF26A,HLX
GOBP_REGULATION_OF_NERVOUS_SYSTEM_PROCESS	SCZ	-0.0367782	0.00871996	2.47E-05	13	0.0914867	brain	PWAS	c5	2.47E-05	0.000374149	STX1A,ITGA2,HOMER1,MGLL,TYMP,ABAT,TENM4,CTSC,PTK2B,DLGAP2,TMEM25,ROCK2,LPIN1,JAM2,SLC25A12,AGT
GOBP_CENTRAL_NERVOUS_SYSTEM_NEURON_DEVELOPMENT	SCZ	-0.0166447	0.00392711	2.25E-05	51	0.297272	brain	TWAS	c5	2.25E-05	0.000535592	MAPT,DRAXIN,DCLK2,GABRB1,NDNF,PLXNA4,EPHB1,NRP1,SOX1,RAC3,OGDH,SLIT2,NIN,CNTN2,PLXNA1,DRD2,B4GALT5,FGFR2,DISC1,ZMIZ1,B4GALT6,SZT2,TSKU,HSP90AB1,ADARB1,PTEN,NRP2,DRD1,SPTBN4,EPHB2,GLI2,TAOK1,CHRNB2,SEMA3E,DCC,KIFBP,NHLH2
GOBP_AXON_ENSHEATHMENT_IN_CENTRAL_NERVOUS_SYSTEM	SCZ	-0.0206466	0.007525	0.00607439	14	0.51895	brain	TWAS	c5	0.00607439	0.044191253	NKX6-2,TLR2,ERCC2,CNTN2,KCNJ10,ASPA,B4GALT5,CNTNAP1,B4GALT6,ID4,PTEN,SOX10,TENM4
GOBP_REGULATION_OF_NERVOUS_SYSTEM_PROCESS	BIP	-0.0312583	0.00967802	0.00123868	14	0.854849	brain	PWAS	c5	0.00123868	0.019482181	STX1A,ITGA2,HOMER1,MGLL,TYMP,ABAT,TENM4,CTSC,PTK2B,DLGAP2,TMEM25,ROCK2,LPIN1,JAM2,SLC25A12,AGT
GOBP_NEGATIVE_REGULATION_OF_NERVOUS_SYSTEM_DEVELOPMENT	BIP	-0.0302341	0.00964734	0.00172479	13	0.0200224	brain	PWAS	c5	0.00172479	0.024227729	RAPGEF2,ABCC8,APPL2,PSEN1,LRP4,DCC,DPYSL5,TSPO,PCM1,DIP2B,EPHB2,SEMA4D,YWHAH,EFNB3,RTN4
GOBP_REGULATION_OF_NERVOUS_SYSTEM_PROCESS	MDD	0.017222	0.00443087	0.00010157	15	0.0588737	brain	PWAS	c5	0.00010157	0.006693511	STX1A,ITGA2,HOMER1,MGLL,TYMP,ABAT,TENM4,CTSC,PTK2B,DLGAP2,TMEM25,ROCK2,LPIN1,JAM2,SLC25A12,AGT
GOBP_NEGATIVE_REGULATION_OF_NERVOUS_SYSTEM_DEVELOPMENT	SCZ	-0.0564044	0.0095824	3.95E-09	10	0.045557	brain	PWAS	c5	3.95E-09	2.74E-07	RAPGEF2,ABCC8,APPL2,PSEN1,LRP4,DCC,DPYSL5,TSPO,PCM1,DIP2B,EPHB2,SEMA4D,YWHAH,EFNB3,RTN4
GOBP_CENTRAL_NERVOUS_SYSTEM_NEURON_DIFFERENTIATION	SCZ	-0.0126089	0.00268134	2.57E-06	89	0.0932111	brain	TWAS	c5	2.57E-06	9.13E-05	KNDC1,MAPT,NKX6-1,GRID2,BMPR1B,OLIG2,DRAXIN,DCLK2,GABRB1,SUFU,NDNF,MDGA1,PLXNA4,EPHB1,NRP1,TTC21B,SOX1,RAC3,OGDH,SLIT2,SPOCK1,NIN,TULP3,SCYL3,ABT1,CNTN2,PLXNA1,CBLN1,DRD2,B4GALT5,FGFR2,SMO,CHD5,DISC1,ZMIZ1,B4GALT6,SZT2,GIGYF2,ID4,TSKU,CEND1,HSP90AB1,ADARB1,BMPR1A,PTEN,NRP2,DRD1,SPTBN4,TTLL1,EPHB2,GLI2,WNT7A,FAIM2,DYNC2H1,LMO4,HERC1,IFT172,TAOK1,PEX5,CHRNB2,CSF1R,DCC,GDF7,KIFBP,NHLH2,MTPN
GOBP_AUTONOMIC_NERVOUS_SYSTEM_DEVELOPMENT	SCZ	-0.0213547	0.00491243	1.38E-05	29	0.343536	brain	TWAS	c5	1.38E-05	0.000357631	GBX2,ACKR3,PLXNA4,NRP1,SEMA3F,INSM1,FN1,NTRK1,RET,PHACTR4,CTNNB1,ADARB1,NRP2,NAV2,SOX10,NF1,SEMA3A,EDNRB,GDNF,KIF26A,HLX
GOBP_REGULATION_OF_NERVOUS_SYSTEM_PROCESS	SCZ	-0.0367782	0.00871996	2.47E-05	13	0.0914867	brain	PWAS	c5	2.47E-05	0.000374149	STX1A,ITGA2,HOMER1,MGLL,TYMP,ABAT,TENM4,CTSC,PTK2B,DLGAP2,TMEM25,ROCK2,LPIN1,JAM2,SLC25A12,AGT
GOBP_CENTRAL_NERVOUS_SYSTEM_NEURON_DEVELOPMENT	SCZ	-0.0166447	0.00392711	2.25E-05	51	0.297272	brain	TWAS	c5	2.25E-05	0.000535592	MAPT,DRAXIN,DCLK2,GABRB1,NDNF,PLXNA4,EPHB1,NRP1,SOX1,RAC3,OGDH,SLIT2,NIN,CNTN2,PLXNA1,DRD2,B4GALT5,FGFR2,DISC1,ZMIZ1,B4GALT6,SZT2,TSKU,HSP90AB1,ADARB1,PTEN,NRP2,DRD1,SPTBN4,EPHB2,GLI2,TAOK1,CHRNB2,SEMA3E,DCC,KIFBP,NHLH2
GOBP_AXON_ENSHEATHMENT_IN_CENTRAL_NERVOUS_SYSTEM	SCZ	-0.0206466	0.007525	0.00607439	14	0.51895	brain	TWAS	c5	0.00607439	0.044191253	NKX6-2,TLR2,ERCC2,CNTN2,KCNJ10,ASPA,B4GALT5,CNTNAP1,B4GALT6,ID4,PTEN,SOX10,TENM4
GOBP_REGULATION_OF_NERVOUS_SYSTEM_PROCESS	BIP	-0.0312583	0.00967802	0.00123868	14	0.854849	brain	PWAS	c5	0.00123868	0.019482181	STX1A,ITGA2,HOMER1,MGLL,TYMP,ABAT,TENM4,CTSC,PTK2B,DLGAP2,TMEM25,ROCK2,LPIN1,JAM2,SLC25A12,AGT
GOBP_NEGATIVE_REGULATION_OF_NERVOUS_SYSTEM_DEVELOPMENT	BIP	-0.0302341	0.00964734	0.00172479	13	0.0200224	brain	PWAS	c5	0.00172479	0.024227729	RAPGEF2,ABCC8,APPL2,PSEN1,LRP4,DCC,DPYSL5,TSPO,PCM1,DIP2B,EPHB2,SEMA4D,YWHAH,EFNB3,RTN4
GOBP_REGULATION_OF_NERVOUS_SYSTEM_PROCESS	MDD	0.017222	0.00443087	0.00010157	15	0.0588737	brain	PWAS	c5	0.00010157	0.006693511	STX1A,ITGA2,HOMER1,MGLL,TYMP,ABAT,TENM4,CTSC,PTK2B,DLGAP2,TMEM25,ROCK2,LPIN1,JAM2,SLC25A12,AGT
GOBP_INNERVATION	MDD	0.0160826	0.00391007	3.90E-05	22	0.41989	brain	TWAS	c5	3.90E-05	0.013626688	NRP1,NTRK1,RNF165,RET,GABRA5,LRIG1,SERPINE2,ADARB1,SULF2,SEMA3A,GABRB2,ITGA4,ECE1
GOBP_NEGATIVE_REGULATION_OF_NERVOUS_SYSTEM_DEVELOPMENT	SCZ	-0.0564044	0.0095824	3.95E-09	10	0.045557	brain	PWAS	c5	3.95E-09	2.74E-07	RAPGEF2,ABCC8,APPL2,PSEN1,LRP4,DCC,DPYSL5,TSPO,PCM1,DIP2B,EPHB2,SEMA4D,YWHAH,EFNB3,RTN4
GOBP_GLIAL_CELL_DIFFERENTIATION	SCZ	-0.0105245	0.00248348	2.26E-05	116	0.452189	brain	TWAS	c5	2.26E-05	0.000536261	BNIP3,NKX6-2,VIM,ZNF488,GRN,GFAP,MAPT,GPC1,BOK,CDK6,NKX6-1,EIF2B5,METTL14,SOD1,OLIG2,WDR1,PRDM8,FGF5,TLR2,IFNGR1,ROR1,ERBB3,MAPK3,FGF2,TTC21B,SOX1,BIN1,NTRK3,SIRT2,AKT2,ERBB2,CNP,CNTNAP1,SLC8A3,FGF10,GAP43,C1QA,NCMAP,LAMB2,DAG1,GPR157,ERCC2,MTOR,NRROS,NAB1,ITGB4,CNTN2,SLC45A3,PSEN1,EIF2B2,DUSP15,KCNJ10,ASPA,LGI4,TPPP,PPP3R1,SERPINE2,LDLR,B4GALT5,DNER,METRN,CTNNB1,IL34,PHGDH,DAAM2,TREM2,SMO,CDKN2C…
GOBP_BERGMANN_GLIAL_CELL_DIFFERENTIATION	BIP	-0.118279	0.0241691	9.89E-07	31	0.256808	blood	PWAS	c5	9.89E-07	0.000223649	MAPK3,PTPN11,MAP2K1,VIM,GFAP,SHH,ABL1,MAPK1
GOBP_REGULATION_OF_GLIAL_CELL_DIFFERENTIATION	BIP	-0.0144657	0.00491949	0.00327696	42	0.562598	brain	TWAS	c5	0.00327696	0.04341329	NKX6-2,ZNF488,NKX6-1,OLIG2,WDR1,TLR2,SOX1,BIN1,NTRK3,MTOR,CNTN2,SLC45A3,DUSP15,ASPA,SERPINE2,LDLR,CTNNB1,IL34,DAAM2,TREM2,MDK,TP73,ID4,F2,TMEM98,ZNF365,NF1,CDK1,OPALIN,HDAC2,IL6ST,TENM4,PTN
GOBP_BERGMANN_GLIAL_CELL_DIFFERENTIATION	SCZ	-0.137953	0.0202969	1.07E-11	28	0.438203	blood	PWAS	c5	1.07E-11	2.74E-09	MAPK3,PTPN11,MAP2K1,VIM,GFAP,SHH,ABL1,MAPK1
GOCC_GLIAL_CELL_PROJECTION	SCZ	-0.0335525	0.00737722	5.41E-06	140	0.193052	blood	PWAS	c5	5.41E-06	0.000213452	NFASC,FMR1,GLUL,LCP1,ATP1B2,SIRT2,AIF1,APP,ADGRG1,GFAP,EIF2S1,SLC4A8,AQP4,SYT4,FYN,MAPT
GOBP_REGULATION_OF_GLIAL_CELL_PROLIFERATION	SCZ	-0.0237987	0.00650167	0.000251818	14	0.0939378	brain	TWAS	c5	0.000251818	0.003640309	NF2,RNF10,GFAP,ABCC8,RB1,TSPO,LTA,KRAS,E2F1,SOX10,NF1,SLC7A5,NTN1,UFL1
GOBP_GLIAL_CELL_DEVELOPMENT	SCZ	-0.00997566	0.00315502	0.00156774	65	0.939742	brain	TWAS	c5	0.00156774	0.015057116	NKX6-2,VIM,ZNF488,GRN,GFAP,MAPT,CDK6,EIF2B5,PRDM8,TLR2,IFNGR1,ROR1,SIRT2,AKT2,C1QA,NCMAP,LAMB2,DAG1,ERCC2,NRROS,ITGB4,CNTN2,PSEN1,EIF2B2,KCNJ10,ASPA,LGI4,TPPP,PPP3R1,LDLR,B4GALT5,PHGDH,TREM2,SMO,CNTNAP1,MDK,B4GALT6,ID4,MXRA8,S100A9,S100A8,CSPG5,PTEN,DRD1,AGER,HDAC11,KRAS,SOX10,PICK1,NF1,SH3TC2,EIF2B3,TSPAN2,AKT1,EIF2B1,TENM4,WASF3
GOBP_REGULATION_OF_GLIAL_CELL_DIFFERENTIATION	SCZ	-0.0139967	0.00444006	0.00161948	41	0.419899	brain	TWAS	c5	0.00161948	0.015466575	NKX6-2,ZNF488,NKX6-1,OLIG2,WDR1,TLR2,SOX1,BIN1,NTRK3,MTOR,CNTN2,SLC45A3,DUSP15,ASPA,SERPINE2,LDLR,CTNNB1,IL34,DAAM2,TREM2,MDK,TP73,ID4,F2,TMEM98,ZNF365,NF1,CDK1,OPALIN,HDAC2,IL6ST,TENM4,PTN
GOBP_GLIAL_CELL_PROLIFERATION	SCZ	-0.017017	0.00540347	0.00163679	24	0.0444909	brain	TWAS	c5	0.00163679	0.015568808	NF2,RNF10,LEPR,GFAP,LGI4,ABCC8,RB1,IL34,TREM2,TSPO,LTA,KRAS,E2F1,SOX10,NF1,CSF1R,SLC7A5,NTN1,UFL1
LEIN_MIDBRAIN_MARKERS	BIP	0.00910405	0.00300572	0.00245438	81	0.751877	brain	TWAS	c2	0.00245438	0.035255341	CD83,ECE2,AFAP1,QDPR,GLRA3,CLGN,TTC39A,CACHD1,EPHB1,SLC8A3,KANK4,SEMA3F,KLHL1,STEAP2,BCAT1,P2RX5,AGT,KIAA0930,UBLCP1,GPC5,PHLDA3,HAP1,SLC17A6,PANX2,SEMA4G,CARMIL3,ALDOC,EIF5A2,ARHGEF40,ENDOD1,MTMR2,CREBL2,OPALIN,COPRS,ANKRD55,BAIAP3,GFRA1,PCOLCE2,AMIGO2,EBF3
GOBP_CELL_PROLIFERATION_IN_FOREBRAIN	SCZ	-0.070114	0.0166485	2.54E-05	40	0.158089	blood	PWAS	c5	2.54E-05	0.000687605	DIXDC1,WNT3A,FGFR2,FGF8,WNT7A
GOBP_CELL_DIFFERENTIATION_IN_HINDBRAIN	SCZ	-0.0287768	0.00714111	5.58E-05	261	0.0910807	blood	PWAS	c5	5.58E-05	0.00126929	CBLN1,NOG,GRID2,HERC1,WNT7A,OPHN1
REACTOME_ACTIVATION_OF_ANTERIOR_HOX_GENES_IN_HINDBRAIN_DEVELOPMENT_DURING_EARLY_EMBRYOGENESIS	SCZ	-0.0610177	0.015504	8.30E-05	53	0.145445	blood	PWAS	c2	8.30E-05	0.001685215	H3C1,H2BC21,CREBBP,KMT2D,JUN,PAXIP1,YY1,RBBP5,H2AZ1,WDR5,CTCF,KMT2C,RBBP4,POLR2J,CNOT9,POLR2K
GOBP_MAINTENANCE_OF_BLOOD_BRAIN_BARRIER	SCZ	-0.0201262	0.00576223	0.000478028	22	0.0308752	brain	TWAS	c5	0.000478028	0.006023942	ACTB,TJP3,CLDN12,F11R,SLC12A2,ABCC8,LAMC1,ITGB1,GJB6,OCLN,LAMA2,VCL,CLDN5,JAM2,JAM3
GOBP_HINDBRAIN_DEVELOPMENT	SCZ	-0.00843048	0.00255106	0.000950783	94	0.244201	brain	TWAS	c5	0.000950783	0.010237983	KNDC1,EN2,PLXNA2,EGF,GRID2,EPHB1,FGF2,TTC21B,OGDH,CBS,BMP7,ATIC,RERE,KLHL1,DIXDC1,NANOS1,TTBK2,ATF5,AHI1,ABAT,PTBP2,PSMG1,SSTR1,CBLN1,PDSS2,KIF14,SERPINE2,CRKL,CTNNB1,AARS1,SMO,ALDH1A2,HAP1,NAGLU,GNPAT,MDK,ATP1B2,NEUROD1,CEP290,CTNNA2,B4GALT2,FCGR2B,CRK,SDF4,MAP2K1,CEND1,COQ8B,TTLL1,BCL2,EPHB2,SSTR2,AIF1,GLI2,ITGB1,WNT7A,FAIM2,SCN5A,HERC1,ZNF365,XRCC1,MYO16,CLP1,RPGRIP1L,WLS,NHLH2,IGF1R
GOBP_POSITIVE_REGULATION_OF_DENDRITIC_SPINE_DEVELOPMENT	BIP	-0.0199556	0.00562458	0.00038827	21	0.181175	brain	TWAS	c5	0.00038827	0.009622938	LLPH,NEURL1,EEF2K,DBNL,CAMK2B,DLG5,MAPKAPK5,CAMK1,CAPRIN2,EPHB2,ACTR2,MAPK6,RELN,LRP8,FOXO6
GOBP_DENDRITIC_SPINE_DEVELOPMENT	SCZ	-0.00987962	0.00284188	0.00050811	60	0.0288062	brain	TWAS	c5	0.00050811	0.00629624	PDLIM5,LLPH,NEURL1,UBA6,EPHB1,EEF2K,EFNA1,DBNL,CAMK2B,DTNBP1,ABI2,WASL,ARF4,SLC12A5,DLG5,MAPKAPK5,SIPA1L1,PSEN1,CAMK1,ARHGAP44,PPFIA2,TANC2,DLG4,CDC42,EPHB2,DISC1,FSTL4,NGEF,DIP2A,SDK1,CAPRIN2,PAK4,PTEN,LRRK2,ACTR2,IQSEC1,WNT7A,MAPK6,RELN,LRP8,ZNF365,PRMT3,CTNND2,SRGAP2C,HDAC2,FOXO6,PAK2
GOBP_DENDRITIC_SPINE_DEVELOPMENT	SCZ	-0.0277027	0.00840746	0.000984154	13	0.0434195	brain	PWAS	c5	0.000984154	0.007240313	PDLIM5,PPFIA2,DNM3,ASAP1,DBN1,DBNL,ARHGAP44,NGEF,PSEN1,DIP2A,IQSEC1,EPHB2,CFL1,DHX36
GOBP_RESPONSE_TO_AXON_INJURY	BIP	-0.029476	0.00853006	0.000549175	13	0.577258	brain	PWAS	c5	0.000549175	0.01166211	TNC,SLC1A1,RGMA,SOD2,MAP2K1,SARM1,MAP2K2,LYN,TSPO,STK24,GAP43,BNIP3
KEGG_AXON_GUIDANCE	BIP	-0.00968897	0.00311263	0.00185323	89	0.0363609	brain	TWAS	c2	0.00185323	0.02888164	EPHB6,EPHA1,LIMK1,SRGAP2,PLXNA2,LIMK2,EPHB1,NCK1,ITGB1,NRP1,MAPK3,ABLIM1,EFNA3,EFNA1,SEMA4A,RAC3,SLIT2,RHOD,SEMA3F,GNAI2,SEMA3B,SEMA4F,ROCK1,GSK3B,EPHB4,PAK6,CHP1,UNC5B,PPP3CB,SEMA6A,SEMA7A,CFL2,ARHGEF12,PLXNA1,RAC1,SEMA5B,PAK1,SEMA3C,SEMA3E,PPP3R1,SEMA6C,CDC42,EPHA8,EPHB2,EFNB3,NTN1,NGEF,MET,PAK4,HRAS,RASA1,UNC5A,SEMA4G,NFATC4,DPYSL5,KRAS,ROBO1,SEMA3A,SEMA3D,DCC,PLXNC1,NTN4,SEMA6D,ABLIM3,PAK5,FY…
REACTOME_SEMA3A_PAK_DEPENDENT_AXON_REPULSION	SCZ	-0.0472759	0.00866468	4.87E-08	19	0.315741	brain	TWAS	c2	4.87E-08	3.36E-06	LIMK1,PLXNA2,PLXNA4,NRP1,PLXNA1,RAC1,PAK1,HSP90AB1,SEMA3A,FYN,FES,PAK2
REACTOME_SEMA3A_PAK_DEPENDENT_AXON_REPULSION	SCZ	-0.0528241	0.00983996	7.95E-08	115	0.062845	blood	PWAS	c2	7.95E-08	7.88E-06	PLXNA1,PLXNA4,NRP1,PAK3,SEMA3A,CFL1,HSP90AB1,FYN,RAC1
GOBP_CENTRAL_NERVOUS_SYSTEM_NEURON_AXONOGENESIS	SCZ	-0.0158445	0.0053423	0.00301834	26	0.403402	brain	TWAS	c5	0.00301834	0.025465633	DRAXIN,PLXNA4,EPHB1,SLIT2,NIN,B4GALT5,B4GALT6,SZT2,TSKU,HSP90AB1,ADARB1,PTEN,SPTBN4,EPHB2,GLI2,CHRNB2,DCC,KIFBP
KEGG_AXON_GUIDANCE	SCZ	-0.00766679	0.00269543	0.00445006	82	0.011869	brain	TWAS	c2	0.00445006	0.034511592	EPHB6,EPHA1,LIMK1,SRGAP2,PLXNA2,LIMK2,EPHB1,NCK1,ITGB1,NRP1,MAPK3,ABLIM1,EFNA3,EFNA1,SEMA4A,RAC3,SLIT2,RHOD,SEMA3F,GNAI2,SEMA3B,SEMA4F,ROCK1,GSK3B,EPHB4,PAK6,CHP1,UNC5B,PPP3CB,SEMA6A,SEMA7A,CFL2,ARHGEF12,PLXNA1,RAC1,SEMA5B,PAK1,SEMA3C,SEMA3E,PPP3R1,SEMA6C,CDC42,EPHA8,EPHB2,EFNB3,NTN1,NGEF,MET,PAK4,HRAS,RASA1,UNC5A,SEMA4G,NFATC4,DPYSL5,KRAS,ROBO1,SEMA3A,SEMA3D,DCC,PLXNC1,NTN4,SEMA6D,ABLIM3,PAK5,FY…
GOBP_AXON_MIDLINE_CHOICE_POINT_RECOGNITION	SCZ	-0.0493956	0.0169247	0.0035167	49	0.112285	blood	PWAS	c5	0.0035167	0.036557345	ROBO2,ROBO1,APP,FOXG1,ROBO3
GOBP_NEURAL_TUBE_PATTERNING	SCZ	-0.0465725	0.0124581	0.000185245	71	0.161644	blood	PWAS	c5	0.000185245	0.003106522	BMP4,WNT3A,GORAB,SUFU,FGF8,SHH,PRKACA
GOBP_NEURAL_TUBE_FORMATION	BIP	-0.0130207	0.00297873	1.24E-05	84	0.410484	brain	TWAS	c5	1.24E-05	0.00080212	ST14,BRD2,FZD1,LIAS,MTHFR,CC2D2A,SUFU,CASP3,KIF20B,BMP7,MIB1,MKS1,TULP3,PTK7,PRICKLE1,TEAD2,FUZ,BBS4,VANGL2,TSC2,CLUAP1,BMP4,PHACTR4,IFT52,STK4,SDC4,IFT57,MTHFD1L,SPINT2,NODAL,MTHFD1,OPA1,RGMA,DEAF1,NPHP3,COBL,LUZP1,WNT5A,LRP2,LMO4,IFT172,APAF1,GDF7,TRAF6,IFT122,RPS7,HIF1A,BCL10
GOBP_NEURAL_CREST_CELL_DIFFERENTIATION	BIP	-0.0124279	0.00383927	0.0012077	69	0.722352	brain	TWAS	c5	0.0012077	0.021411303	CORO1C,WNT8A,RADIL,TAPT1,NRP1,MAPK3,SEMA4A,ANXA6,BMP7,PEF1,SEMA3F,SEMA3B,SEMA4F,FN1,EDN3,FBXL17,SEMA6A,RET,SEMA7A,KLHL12,SEMA5B,BMP4,PHACTR4,SEMA3C,SEMA3E,PDCD6,SEMA6C,CDC42,SMO,ALDH1A2,JAG1,ERBB4,BMPR1A,NRP2,LRP6,SEMA4G,CDH2,SOX10,LAMA5,SEMA3A,SEMA3D,FRZB,EDNRB,SEMA6D,GDNF,CYP26C1,RPS7,SEMA4B
GOBP_NEURAL_TUBE_DEVELOPMENT	BIP	-0.0241757	0.00852213	0.00455668	13	0.333997	brain	PWAS	c5	0.00455668	0.044213817	LIAS,RGMA,SDC4,MTHFD1,PSEN1,PLXNB2,OPA1,SCRIB,MTHFR,PLXNA2,LUZP1,PHGDH
GOBP_NEURAL_PRECURSOR_CELL_PROLIFERATION	SCZ	-0.0101158	0.00256	7.77E-05	102	0.0694866	brain	TWAS	c5	7.77E-05	0.001416589	CTNNA1,EGF,HHIP,APPL2,RYK,EPHB1,KCTD13,CDON,FGF2,NES,BBS1,DOCK7,GNAI2,INSM1,RERE,DISP3,KIFAP3,DIXDC1,DRD2,ATF5,DAGLB,SMARCD3,PTBP2,PSMG1,SHCBP1,EML1,KIF14,NAP1L1,RASSF10,FGFR2,TMEM14B,CTNNB1,SMO,DISC1,MDK,SPINT2,SIRT2,ACSL6,ARTN,NDUFS2,ID4,WDR62,CEND1,KDM1A,FZD9,LRRK2,WNT5A,LRP2,SIX3,ITGB1,WNT7A,NUMB,GNG5,CDH2,SOX10,NF1,WNT2,KCNA1,ZNF503,PTN,DCT
GOBP_NEURAL_CREST_CELL_DIFFERENTIATION	SCZ	-0.0127736	0.00346035	0.00022302	67	0.0347398	brain	TWAS	c5	0.00022302	0.003303607	CORO1C,WNT8A,RADIL,TAPT1,NRP1,MAPK3,SEMA4A,ANXA6,BMP7,PEF1,SEMA3F,SEMA3B,SEMA4F,FN1,EDN3,FBXL17,SEMA6A,RET,SEMA7A,KLHL12,SEMA5B,BMP4,PHACTR4,SEMA3C,SEMA3E,PDCD6,SEMA6C,CDC42,SMO,ALDH1A2,JAG1,ERBB4,BMPR1A,NRP2,LRP6,SEMA4G,CDH2,SOX10,LAMA5,SEMA3A,SEMA3D,FRZB,EDNRB,SEMA6D,GDNF,CYP26C1,RPS7,SEMA4B
GOBP_DORSAL_VENTRAL_NEURAL_TUBE_PATTERNING	SCZ	-0.0378994	0.0132499	0.00423169	64	0.431743	blood	PWAS	c5	0.00423169	0.042803361	BMP4,WNT3A,GORAB,SUFU,SHH,PRKACA
