## Supplementary Tables for "A novel multi-omics mendelian randomization method for gene set enrichment and its application to psychiatric disorders": Supplementary_Table_S8_significant_SynGO_terms.csv

GO_Term_ID	Gene_set	Disorder	bxy	se	p	nsnp	multi_snp_based_heidi_outlier	tissue	XWAS	MSigDB	P'SMR	q_value	genes	GO_Term_Original_Name	domain	name	shortname
GO:0008088	GOBP_AXO_DENDRITIC_TRANSPORT	BIP	-0.0129076	0.00363596	0.000385264	48	0.182518	brain	TWAS	c5	0.000385264	0.009562479	CALY,AP3B2,MAPT,UCHL1,BLOC1S1,DTNBP1,KIF1B,RAB27B,DCTN1,BLOC1S3,KLC3,SPG7,BLOC1S5,WASF1,AP3D1,AP3S2,AP3B1,HSBP1,TRAK1,BLOC1S2,DST,KIF17,HIF1A,KIF3A,STAU1,TERF2,TRAK2,OPA1,TMEM108,HAP1,BORCS5,KIF3B,ARL8B,RAB21,MAPK8IP3,ACTR10	axo-dendritic transport	BP	axo-dendritic transport (GO:0008088)	axo-dendritic
GO:0030672	GOCC_SYNAPTIC_VESICLE_MEMBRANE	BIP	-0.0262506	0.00691307	0.000146316	27	0.0103266	brain	PWAS	c5	0.000146316	0.004756778	MCTP1,WFS1,PTPRN2,BIN1,VAMP1,STX1A,AMPH,SYN3,SV2C,ABCC8,RAB3C,SCAMP1,STX6,RAB5A,SYNPR,RPH3A,ICA1,UNC13C,DOC2A,SLC17A6,SLC6A17,BORCS5,RAB3B,RAB27B,TMEM163,SYT1,SYN2,SCAMP5,TPRG1L	synaptic vesicle membrane	CC	synaptic vesicle membrane (GO:0030672)	membrane
GO:0042734	GOCC_PRESYNAPTIC_MEMBRANE	BIP	-0.0105556	0.00341805	0.00201387	76	0.0544641	brain	TWAS	c5	0.00201387	0.030511758	GRIK5,CANX,GABBR1,KCTD8,PSEN2,PCDH8,STX4,LRRC4B,UNC13A,SLC1A6,PI4K2A,SLC6A1,ATP2B4,NECTIN1,GRIK4,SNCAIP,GABRA5,GRIN2A,RIMS3,CADM3,KCNJ9,P2RX1,EXOC3,KCNA2,ADORA3,DRD2,IGSF21,GRIK2,ZNRF2,PDE2A,CTNNB1,SLC4A8,CNTNAP1,EFNB3,P2RY1,SNAP91,STX2,OTOF,ERBB4,FXYD6,RIMS1,ADAM23,DRD1,CLTB,CDH10,EPHB2,STX1A,ERC2,KCTD16,KCNC2,ERC1,CDH2,PICK1,UNC13C,CHRNB2,KCTD12,CNTNAP4,OPRM1,KCNA1,CNTN5,STX3,ZDHHC17	presynaptic membrane	CC	presynaptic membrane (GO:0042734)	membrane
GO:0098810	GOBP_NEUROTRANSMITTER_REUPTAKE	BIP	-0.0750333	0.0219227	0.000620195	34	0.123586	blood	PWAS	c5	0.000620195	0.031610256	SNCA,PARK7,GDNF,PRKN,RAB3B	neurotransmitter reuptake	BP	neurotransmitter reuptake (GO:0098810)	NT reuptake
GO:0099072	GOBP_REGULATION_OF_POSTSYNAPTIC_MEMBRANE_NEUROTRANSMITTER_RECEPTOR_LEVELS	BIP	-0.0364943	0.00920245	7.32E-05	16	0.13934	brain	PWAS	c5	7.32E-05	0.00290366	CPLX1,DNM3,FRRS1L,ARHGAP44,NUMB,CTNND1,CPT1C,HRAS,SCRIB,GPHN,ADAM10,ATAD1,DLG1,FLOT2,HPCA,AP2A2	regulation of postsynaptic membrane neurotransmitter receptor levels	BP	regulation of postsynaptic membrane neurotransmitter receptor levels (GO:0099072)	NTR levels
GO:0140238	GOBP_PRESYNAPTIC_ENDOCYTOSIS	BIP	-0.0310036	0.00710384	1.28E-05	22	0.0134796	brain	PWAS	c5	1.28E-05	0.000924345	GAK,DGKQ,BIN1,STX1A,DNM3,AMPH,STON2,TOR1A,AP3D1,CANX,DNM1,PPP3CC,SYNJ2,SCRIB,SH3GL2,SNAP91,SYNJ1,RAB27B,SYT1,SNCG	presynaptic endocytosis	BP	presynaptic endocytosis (GO:0140238)	endocytosis
GO:0016079	GOBP_SYNAPTIC_VESICLE_EXOCYTOSIS	MDD	-0.0135031	0.00315084	1.82E-05	21	0.0695847	brain	PWAS	c5	1.82E-05	0.002346769	CPLX1,STX1A,SNAP47,RAB5A,CADPS,PSEN1,NAPB,NAPA,CADPS2,ERC2,STX2,UNC13C,DOC2A,SCRIB,SNPH,SYNJ1,PRKCB,STXBP5,SLC4A8,GIPC1,SYT1,P2RX7,STX4	synaptic vesicle exocytosis	BP	synaptic vesicle exocytosis (GO:0016079)	exocytosis
GO:0048786	GOCC_PRESYNAPTIC_ACTIVE_ZONE	MDD	-0.0296732	0.00556865	9.90E-08	14	0.0401006	brain	PWAS	c5	9.90E-08	3.90E-05	PPFIA2,C1QBP,STX1A,PPFIBP1,PPFIA4,ATP2B4,CANX,ARHGAP44,ERC1,CTNND1,ERC2,STX2,UNC13C,BRSK1,STX4,TPRG1L	presynaptic active zone	CC	presynaptic active zone (GO:0048786)	active zone
GO:0050808	GOBP_SYNAPSE_ORGANIZATION	MDD	-0.00913937	0.00250375	0.000261968	52	0.209773	brain	PWAS	c5	0.000261968	0.012702639	PDLIM5,SLC7A11,TNC,SLC1A1,SPARCL1,PPFIA2,DNM3,PPFIBP1,PPFIA4,TPBG,FRRS1L,DBN1,DBNL,PICK1,CAST,IGSF21,ARHGAP44,HOMER1,ERC1,NGEF,INA,ACTN1,PSEN1,PLXNB2,ADD2,STAU1,ERC2,LRP4,DIP2A,UNC13C,ARHGAP39,GNPAT,EPHB2,SEMA4D,NRCAM,ADAM10,CNTN2,RAB29,BCAN,CNTN5,MESD,DLG1,CFL1,FARP1,GAP43,PLXND1,CACNB3,ITGAM,AGRN,DHX36,SNCG	synapse organization	BP	synapse organization (GO:0050808)	organization
GO:0098839	GOCC_POSTSYNAPTIC_DENSITY_MEMBRANE	MDD	0.0116123	0.00287919	5.50E-05	30	0.0553708	brain	TWAS	c5	5.50E-05	0.015898117	LRFN5,GRIK5,SORCS2,GRID2,RNF10,SYNDIG1,LIN7B,LRRC4B,LRRC4,NRCAM,RGS9,CACNG5,GRIN2C,GRIN2A,DLG4,EFNB3,ABHD17C,PLPPR4,LIN7C,ERBB4,GRID1,CLSTN3,ADAM22,DCC,CLSTN2,NECTIN3,GSG1L,SHISA6,DLG1	postsynaptic density membrane	CC	postsynaptic density membrane (GO:0098839)	membrane
GO:0007416	GOBP_SYNAPSE_ASSEMBLY	SCZ	-0.00872014	0.00227361	0.000125372	108	0.199953	brain	TWAS	c5	0.000125372	0.002089285	LRFN5,ADGRL3,FZD1,GRID2,PDLIM5,SNCA,LGI2,TLR2,SYNDIG1,MDGA1,THBS2,RYK,EPHB1,GABRA2,EEF2K,LRRC4B,LRRC4,DKK1,CHRNB2,SEMA4A,NTRK3,DBNL,DSCAM,GAP43,CLSTN1,NRCAM,NTRK1,HAPLN4,KIRREL3,NEGR1,TPBG,OXTR,GHRL,RAB29,SRGAP2,DLG5,CBLN1,CRKL,DRD2,MAP1B,DNER,PCDHB2,PCDHB3,PCDHB5,PCDHB16,PCDHB9,PCDHB10,PCDHB11,PCDHB13,PCDHB14,FLRT2,GNPAT,LRP4,AGRN,DVL1,CDH1,SDK1,ERBB4,PTEN,DRD1,NECTIN1,EPHB2,RAB17,WNT5A,SDK2,WNT…	synapse assembly	BP	synapse assembly (GO:0007416)	synapse assembly
GO:0016079	GOBP_SYNAPTIC_VESICLE_EXOCYTOSIS	SCZ	-0.0203775	0.00600331	0.000687847	17	0.00153785	brain	PWAS	c5	0.004472783	0.02356817	CPLX1,STX1A,SNAP47,RAB5A,CADPS,PSEN1,NAPB,NAPA,CADPS2,ERC2,STX2,UNC13C,DOC2A,SCRIB,SNPH,SYNJ1,PRKCB,STXBP5,SLC4A8,GIPC1,SYT1,P2RX7,STX4	synaptic vesicle exocytosis	BP	synaptic vesicle exocytosis (GO:0016079)	exocytosis
GO:0030285	GOCC_INTEGRAL_COMPONENT_OF_SYNAPTIC_VESICLE_MEMBRANE	SCZ	-0.0561871	0.0148284	0.000151165	55	0.502493	blood	PWAS	c5	0.000151165	0.002683261	STX1A,PTPRS,SYT9,SLC30A3,STX6,SV2A,SYT4,STX12,SLC6A9,STX10	integral component of synaptic vesicle membrane	CC	integral component of synaptic vesicle membrane (GO:0030285)	integral
GO:0030672	GOCC_SYNAPTIC_VESICLE_MEMBRANE	SCZ	-0.0484978	0.0089424	5.85E-08	167	0.353089	blood	PWAS	c5	5.85E-08	6.14E-06	STX1A,PTPRS,SNCA,LRRK2,SNAPIN,SYT9,RAB26,VAMP1,RAB3A,SEMA4C,RAB35,SLC30A3,SYT7,VAMP2,SYN3,RAB27B,BCL2L1,SV2A,SYT8,STX6,CLTA,SCAMP5,SYT2,BIN1,SYNGR3,SYT4,CBARP,SYT5,SLC6A9,STX10,STX12,UNC13A,RAB3B,RAB5A,RAB3C,RAB5B	synaptic vesicle membrane	CC	synaptic vesicle membrane (GO:0030672)	membrane
GO:0050808	GOBP_SYNAPSE_ORGANIZATION	SCZ	-0.0090212	0.00148376	1.20E-09	261	0.0593329	brain	TWAS	c5	1.20E-09	1.45E-07	CACNB2,LRFN5,MAPT,PALM,LILRB2,ADGRL3,MYOT,FZD1,ACTB,REST,GRID2,PDLIM5,SLC7A11,SNCA,LGI2,SPARCL1,DOK7,APBB2,TLR2,INSR,SYNDIG1,INA,NEURL1,ARHGAP22,FCGR2B,NOS1AP,PCDH8,MDGA1,THBS2,GLRB,RYK,KY,EPHB1,NRP1,ITGA3,SEZ6L2,GABRA2,EEF2K,PPFIA3,LRRC4B,LRRC4,DKK1,CHRNB2,EFNA1,SEMA4A,BCAN,NTRK3,DBNL,CAMK2B,PRNP,ERBB2,CNTNAP1,DTNBP1,ACTN1,SLC8A3,DSCAM,GAP43,CLSTN1,PIN1,UNC13A,RAB3A,HAPLN4,LAMB2,DAG1,BSN,SEMA3F,…	synapse organization	BP	synapse organization (GO:0050808)	organization
GO:0050808	GOBP_SYNAPSE_ORGANIZATION	SCZ	-0.0123497	0.0045569	0.00672617	48	0.06056	brain	PWAS	c5	0.00672617	0.031948029	PDLIM5,SLC7A11,TNC,SLC1A1,SPARCL1,PPFIA2,DNM3,PPFIBP1,PPFIA4,TPBG,FRRS1L,DBN1,DBNL,PICK1,CAST,IGSF21,ARHGAP44,HOMER1,ERC1,NGEF,INA,ACTN1,PSEN1,PLXNB2,ADD2,STAU1,ERC2,LRP4,DIP2A,UNC13C,ARHGAP39,GNPAT,EPHB2,SEMA4D,NRCAM,ADAM10,CNTN2,RAB29,BCAN,CNTN5,MESD,DLG1,CFL1,FARP1,GAP43,PLXND1,CACNB3,ITGAM,AGRN,DHX36,SNCG	synapse organization	BP	synapse organization (GO:0050808)	organization
GO:0051963	GOBP_REGULATION_OF_SYNAPSE_ASSEMBLY	SCZ	-0.00976523	0.0028437	0.000594777	64	0.166801	brain	TWAS	c5	0.000594777	0.007088065	LRFN5,FZD1,GRID2,PDLIM5,SNCA,TLR2,SYNDIG1,MDGA1,THBS2,EPHB1,EEF2K,LRRC4B,DKK1,CHRNB2,SEMA4A,NTRK3,CLSTN1,NTRK1,NEGR1,TPBG,OXTR,GHRL,DLG5,CBLN1,FLRT2,AGRN,NECTIN1,EPHB2,RAB17,WNT5A,WNT7A,COLQ,CLSTN3,FARP1,SLITRK5,CBLN2,LRRN1,SLIT1,AMIGO1,CLSTN2,NTN1,AMIGO2,VSTM5	regulation of synapse assembly	BP	regulation of synapse assembly (GO:0051963)	regulation of
GO:0098810	GOBP_NEUROTRANSMITTER_REUPTAKE	SCZ	-0.0802549	0.0197762	4.95E-05	32	0.0355416	blood	PWAS	c5	4.95E-05	0.001144926	SNCA,PARK7,GDNF,PRKN,RAB3B	neurotransmitter reuptake	BP	neurotransmitter reuptake (GO:0098810)	NT reuptake
GO:0098926	GOBP_POSTSYNAPTIC_SIGNAL_TRANSDUCTION	SCZ	-0.0133871	0.00376221	0.000373263	37	0.217222	brain	TWAS	c5	0.000373263	0.004913849	RNF10,KPNA1,GNAI2,GNA11,GNA15,CHRNA7,CHRM5,KPNA2,PLCB1,CRKL,CHRND,AGRN,CHRNB2,OPRM1,LYPD1,CHRNA3	postsynaptic signal transduction	BP	postsynaptic signaling pathway (GO:0098926)	postsynaptic signaling pathway
GO:0099072	GOBP_REGULATION_OF_POSTSYNAPTIC_MEMBRANE_NEUROTRANSMITTER_RECEPTOR_LEVELS	SCZ	-0.0267264	0.00472036	1.50E-08	35	0.0961882	brain	TWAS	c5	1.50E-08	1.28E-06	CALY,CPLX1,NSG1,HPCA,CLSTN1,ITGB3,GPHN,CACNG5,CPT1C,AP2A1,RAB8A,SHISA6,ARHGAP44,AP2B1,RAP1A,PPP3R1,DLG4,ERBIN,GRIP2,ADAM10,HRAS,DRD4,AP2A2,ATAD1,NUMB,CTNND1,STX3,GSG1L,DLG1	regulation of postsynaptic membrane neurotransmitter receptor levels	BP	regulation of postsynaptic membrane neurotransmitter receptor levels (GO:0099072)	NTR levels
GO:0099170	GOBP_POSTSYNAPTIC_MODULATION_OF_CHEMICAL_SYNAPTIC_TRANSMISSION	SCZ	-0.0498659	0.0142105	0.000449668	70	0.401639	blood	PWAS	c5	0.000449668	0.006566996	EGLN1,PPP3R1,GHRL,NRGN,USP8,CDH1,PLCB1,EIF4E	postsynaptic modulation of chemical synaptic transmission	BP	postsynaptic modulation of chemical synaptic transmission (GO:0099170)	modulation of
GO:0099558	GOBP_MAINTENANCE_OF_SYNAPSE_STRUCTURE	SCZ	-0.0291929	0.00704637	3.43E-05	267	0.110834	blood	PWAS	c5	3.43E-05	0.000860794	CBLN1,CBLN4,C1QL1,RAB3A,CHCHD10,NLGN1,ARF6,ADGRB3,OPHN1,DLG4	maintenance of synapse structure	BP	maintenance of synapse structure (GO:0099558)	maintenance of synapse structure
GO:0099637	GOBP_NEUROTRANSMITTER_RECEPTOR_TRANSPORT	SCZ	-0.0292594	0.00853453	0.000607235	15	0.0550716	brain	TWAS	c5	0.000607235	0.007198542	CPLX1,NSG1,CLSTN1,CACNG5,RAB8A,AP3D1,ARHGAP44,GRIP2,STX3	neurotransmitter receptor transport	BP	neurotransmitter receptor transport (GO:0099637)	NTR transport
GO:0140238	GOBP_PRESYNAPTIC_ENDOCYTOSIS	SCZ	-0.0197468	0.00601843	0.00103418	20	0.13599	brain	PWAS	c5	0.00103418	0.007484923	GAK,DGKQ,BIN1,STX1A,DNM3,AMPH,STON2,TOR1A,AP3D1,CANX,DNM1,PPP3CC,SYNJ2,SCRIB,SH3GL2,SNAP91,SYNJ1,RAB27B,SYT1,SNCG	presynaptic endocytosis	BP	presynaptic endocytosis (GO:0140238)	endocytosis
GO:0140238	GOBP_PRESYNAPTIC_ENDOCYTOSIS	SCZ	-0.0369857	0.0128759	0.00407281	88	0.220797	blood	PWAS	c5	0.00407281	0.041452493	STX1A,SNCA,LRRK2,NLGN4X,CANX,VAMP2,NLGN3,NLGN2,RAB27B,PACSIN1,NLGN1,ARF6,SYT8,ITSN1,SYT2,BIN1,SYT5,VAMP4,DNM2,SH3GL2,SH3GL3,OPHN1	presynaptic endocytosis	BP	presynaptic endocytosis (GO:0140238)	endocytosis
GO:2000300	GOBP_REGULATION_OF_SYNAPTIC_VESICLE_EXOCYTOSIS	SCZ	-0.0698656	0.0168791	3.49E-05	48	0.313086	blood	PWAS	c5	3.49E-05	0.000872195	LRRK2,SNAPIN,CACNB4,RAB3A,PRKCG,PRKCB,PFN2,NLGN1,SLC4A8,CASK,BRAF,SYT4,WNT7A,GIPC1,FMR1,RAB5A,HTR2A	regulation of synaptic vesicle exocytosis	BP	regulation of synaptic vesicle exocytosis (GO:2000300)	regulation of
