## Supplementary Tables for "A novel multi-omics mendelian randomization method for gene set enrichment and its application to psychiatric disorders": Supplementary_Table_S9_signifcant_GO_terms_related_to_cytokeleton_and_microtubule_in_ADHD.csv

Gene_set	Disorder	bxy	se	p	nsnp	multi_snp_based_heidi_outlier	tissue	XWAS	MSigDB	P'SMR	q_value	genes
GOCC_MICROTUBULE	ADHD	0.039029	0.00632658	6.87E-10	48	0.254325	brain	PWAS	c5	6.87E-10	4.34E-06	NDRG1,CHMP7,TBCA,DNM3,MACF1,MX1,RMDN3,PBXIP1,CLASP1,KIF3A,RGS14,MAP1S,GRAMD2B,DNM1,ARL3,CHMP4A,HOOK1,IQGAP1,SRPRB,NUDC,EML1,CHMP1A,ARFGEF2,SARM1,OPA1,PCNT,MAP2K2,FSD1,LRPPRC,NME7,RMDN1,ARL6,RMDN2,CASP1,EML2,MAP4,SNPH,SYNJ1,CHMP3,CLIP2,KIF21B,TUBA8,STIM1,KATNAL1,DLG1,RAB3D,SEPTIN9,CLASP2,HID1,TCP11L1,DCXR,TBCD,TPPP3,MAP6
GOCC_SPINDLE	ADHD	0.0342523	0.00690472	7.02E-07	41	0.0813387	brain	PWAS	c5	7.02E-07	0.001963311	CHMP7,CAPG,MYH9,RMDN3,CLASP1,DIAPH1,NSUN2,MICAL3,KIF3A,RGS14,NUDCD2,MAP1S,NUBP2,LEMD2,FLCN,ARL3,CHMP4A,IQCB1,CENPV,NUDC,EML1,CHMP1A,ACOT13,RMDN1,UBXN2B,PYCR3,RMDN2,ANXA11,EML2,MMS19,NUMA1,MAP4,CHMP3,EPB41,KATNAL1,TTLL12,CLASP2,VPS4A,SNCG
GOMF_TUBULIN_BINDING	ADHD	0.0321683	0.00680471	2.27E-06	39	0.130392	brain	PWAS	c5	2.27E-06	0.002875511	NDRG1,TBCA,CRYAB,HTT,PRKN,DNM3,MACF1,MX1,RMDN3,CLASP1,KIF3A,RGS14,SUN2,MAP1S,DNM1,ARL3,HOOK1,SGIP1,APPL1,EML1,OPA1,FSD1,LRPPRC,RMDN1,STMN4,LYN,DPYSL5,RMDN2,DIP2B,EML2,PDE4B,NUMA1,MAP4,CLIP2,KIF21B,STIM1,KATNAL1,CCDC88A,TTLL12,BRSK1,VAPB,CLASP2,PAK1,TBCD,TPPP3,MAP6,BLOC1S2
GOBP_NEGATIVE_REGULATION_OF_PROTEIN_POLYMERIZATION	ADHD	0.0446451	0.0101126	1.01E-05	16	0.135549	brain	PWAS	c5	1.01E-05	0.005793565	ADD1,SCIN,LMOD1,CARMIL1,PRKCD,KANK3,ADD2,GSN,RDX,TMOD3,CAPG,ADD3,EML2,WASHC2C,SPTB,SSH1,SSH2,MAPRE1,TBCD,HIP1R
GOBP_ESTABLISHMENT_OF_ORGANELLE_LOCALIZATION	ADHD	0.0251426	0.00596233	2.48E-05	59	0.346296	brain	PWAS	c5	2.48E-05	0.009209028	MGARP,CHMP7,MYH9,HTT,PPFIA2,PRKN,ARHGAP21,CLASP1,WIPI1,TMEM230,RASGRP1,TOR1A,KIF3A,AP3D1,LMNB1,FER,SUN2,SDC4,MAP1S,DNM1,BORCS7,DOCK7,CHMP4A,NOP9,PEF1,LLGL1,EXOC6B,PSEN1,NUDC,ATP13A2,CHMP1A,FAM91A1,OPA1,S100A13,MYO5A,LRPPRC,RMDN1,UBXN2B,LYN,SCRIB,PCM1,ARL6,TRAPPC5,TRAPPC4,GPSM1,BORCS5,SNAP91,SNX6,MAP4,EIF6,MYO1B,SYNJ1,CHMP3,PIK3CD,MYO6,DLG1,MYO1D,CFL1,CLASP2,TFG,SNF8,PDCD6IP,SMPD3,VPS4A,RHOT2,EXOC…
GOBP_CELL_CELL_JUNCTION_ORGANIZATION	ADHD	0.0353774	0.00854243	3.45E-05	27	0.10576	brain	PWAS	c5	3.45E-05	0.010656574	LIMS1,ARVCF,ADD1,ABCC8,PRKCA,CDH6,FER,CDH9,FLCN,AFDN,FSCN1,MPP7,NUMB,CTNND1,RDX,TLN2,GNPAT,EPHB2,ROCK2,ADAM10,DLG1,AGT,CXADR,ACE,PDCD6IP,TBCD,VCL,ARL2,PLEC
GOBP_REGULATION_OF_MICROTUBULE_POLYMERIZATION_OR_DEPOLYMERIZATION	ADHD	0.0391587	0.00944015	3.35E-05	12	0.569451	brain	PWAS	c5	3.35E-05	0.010656574	CLASP1,MAP1S,STMN4,EML2,GBA2,NUMA1,CLASP2,MAPRE1,PAK1,TBCD,SLC39A12,ARL2
GOBP_REGULATION_OF_SUPRAMOLECULAR_FIBER_ORGANIZATION	ADHD	0.0250173	0.00610939	4.22E-05	50	0.190134	brain	PWAS	c5	4.22E-05	0.010920691	SYNPO2,ARPIN,CRYAB,BIN1,PRKN,ADD1,CLASP1,SWAP70,WASHC4,SCIN,LMOD1,DBN1,DBNL,FER,CARMIL1,PICK1,SDC4,MAP1S,RASA1,PRKCD,HCLS1,NAA80,GPX1,PSEN1,PPM1F,SORBS3,ADD2,GMFB,RHPN2,GSN,RDX,TMOD3,PTK2B,ACTN2,CAPG,ADD3,EML2,WASHC2C,GBA2,SPTB,ROCK2,CFL2,SSH1,LIMK1,CCDC88A,DLG1,NCK1,CLASP2,ASAP3,PAK1,TBCD,SLC39A12,ARL2,HIP1R
GOBP_REGULATION_OF_PROTEIN_POLYMERIZATION	ADHD	0.0315997	0.00775509	4.61E-05	33	0.0403202	brain	PWAS	c5	4.61E-05	0.011034096	BIN1,ADD1,CLASP1,SCIN,LMOD1,DBN1,DBNL,FER,CARMIL1,RASA1,PRKCD,KANK3,HCLS1,ADD2,GSN,RDX,TMOD3,COTL1,PTK2B,CAPG,ADD3,EML2,WASHC2C,GBA2,SPTB,NUMA1,SSH1,DLG1,NCK1,PAK1,TBCD,SLC39A12,TPPP3,ARL2,HIP1R
GOBP_MICROTUBULE_POLYMERIZATION_OR_DEPOLYMERIZATION	ADHD	0.0370914	0.00917454	5.28E-05	14	0.625214	brain	PWAS	c5	5.28E-05	0.011125508	CRYAB,CLASP1,MAP1S,STMN4,EML2,GBA2,NUMA1,CLASP2,MAPRE1,PAK1,TBCD,SLC39A12,TPPP3,ARL2
GOBP_CENTRIOLE_CENTRIOLE_COHESION	ADHD	0.0791946	0.0165542	1.72E-06	61	0.0238436	blood	TWAS	c5	1.72E-06	0.012394874	RTTN,CROCC,CEP250,DCTN1,CEP44,CEP135,KIF3A,ODF2,CNTLN,CEP68,CTNNB1,NIN,CCDC102B
GOBP_NEGATIVE_REGULATION_OF_PROTEIN_CONTAINING_COMPLEX_ASSEMBLY	ADHD	0.0370211	0.00942329	8.54E-05	21	0.303948	brain	PWAS	c5	8.54E-05	0.017415905	CRYAB,ADD1,SCIN,LMOD1,CARMIL1,PRKCD,KANK3,ADD2,GSN,RDX,TMOD3,CAPG,ADD3,EML2,LCMT1,WASHC2C,SPTB,SSH1,SSH2,SVIP,MAPRE1,TBCD,HIP1R
GOBP_NEGATIVE_REGULATION_OF_CYTOSKELETON_ORGANIZATION	ADHD	0.0357244	0.00924099	0.000110696	24	0.0984904	brain	PWAS	c5	0.000110696	0.019991698	ARPIN,PRKN,ADD1,CLASP1,SWAP70,SCIN,LMOD1,CARMIL1,PICK1,PRKCD,KANK3,ADD2,GMFB,RHPN2,GSN,RDX,TMOD3,CAPG,ADD3,EML2,WASHC2C,SPTB,SSH1,SSH2,CLASP2,MAPRE1,TBCD,HIP1R
GOBP_NEGATIVE_REGULATION_OF_SUPRAMOLECULAR_FIBER_ORGANIZATION	ADHD	0.0352505	0.00914912	0.000116734	25	0.105716	brain	PWAS	c5	0.000116734	0.020496545	ARPIN,CRYAB,PRKN,ADD1,CLASP1,SWAP70,SCIN,LMOD1,CARMIL1,PICK1,PRKCD,KANK3,ADD2,GMFB,RHPN2,GSN,RDX,TMOD3,CAPG,ADD3,EML2,WASHC2C,SPTB,SSH1,SSH2,CLASP2,MAPRE1,TBCD,HIP1R
GOCC_SPINDLE_MICROTUBULE	ADHD	0.0473824	0.0123789	0.000129362	11	0.500633	brain	PWAS	c5	0.000129362	0.021518347	CHMP7,RMDN3,CLASP1,KIF3A,MAP1S,ARL3,CHMP4A,CHMP1A,RMDN1,RMDN2,NUMA1,CHMP3,CLASP2,MAPRE1
GOBP_REGULATION_OF_MICROTUBULE_CYTOSKELETON_ORGANIZATION	ADHD	0.0327905	0.00863709	0.000146771	19	0.271444	brain	PWAS	c5	0.000146771	0.021575337	CHMP7,CLASP1,MAP1S,CHMP4A,CHMP1A,FSD1,STMN4,EML2,PHLDB1,GBA2,NUMA1,CHMP3,CLASP2,MAPRE1,PDCD6IP,PAK1,TBCD,SLC39A12,ARL2,MAP6
GOMF_MICROTUBULE_BINDING	ADHD	0.03365	0.0088615	0.000146264	29	0.136712	brain	PWAS	c5	0.000146264	0.021575337	NDRG1,CRYAB,DNM3,MACF1,MX1,RMDN3,CLASP1,KIF3A,RGS14,SUN2,MAP1S,DNM1,ARL3,HOOK1,SGIP1,EML1,OPA1,FSD1,LRPPRC,RMDN1,DPYSL5,RMDN2,EML2,NUMA1,MAP4,CLIP2,KIF21B,STIM1,KATNAL1,CCDC88A,VAPB,CLASP2,MAP6
GOCC_MITOTIC_SPINDLE	ADHD	0.0371707	0.00996076	0.000190184	18	0.111405	brain	PWAS	c5	0.000190184	0.025577725	RMDN3,CLASP1,DIAPH1,NUDCD2,MAP1S,FLCN,IQCB1,NUDC,EML1,RMDN1,PYCR3,CAPG,RMDN2,EML2,NUMA1,MAP4,EPB41,EML4,CLASP2,MAPRE1
GOBP_REGULATION_OF_MICROTUBULE_DEPOLYMERIZATION	ADHD	0.0366996	0.00840988	1.28E-05	20	0.22276	brain	TWAS	c5	1.28E-05	0.027040268	APC2,MAP6D1,CKAP2,BMERB1,TTBK2,CLASP2,MAP1B,TRIM54,TAOK1,ATXN7,CIB1,SPEF1
GOBP_NEGATIVE_REGULATION_OF_CELL_PROJECTION_ORGANIZATION	ADHD	-0.0358234	0.00968107	0.000215294	26	0.110578	brain	PWAS	c5	0.000215294	0.028281186	CD38,MGARP,GAK,RAPGEF2,ARPIN,ITM2C,RGMA,DNM3,GDI2,ARHGAP44,CCP110,NGEF,HRG,PRKCD,PSEN1,DGUOK,LRP4,DCC,RIT2,DPYSL5,DIP2B,EVI5L,EPHB2,SEMA4D,YWHAH,BAG5,MAP4,EFNB3,RAB29,RTN4,RAP1GAP,CARM1
GOBP_NEGATIVE_REGULATION_OF_ORGANELLE_ORGANIZATION	ADHD	0.0240818	0.00653241	0.000227356	41	0.112801	brain	PWAS	c5	0.000227356	0.028742346	PARL,ARPIN,TBC1D4,PRKN,ADD1,CLASP1,SWAP70,GDI2,SCIN,TIGAR,LMOD1,CARMIL1,PICK1,CCP110,CHMP4A,ADCK1,PRKCD,TOM1L2,SMCR8,GPX1,ADD2,GMFB,RHPN2,OPA1,GSN,RDX,TMOD3,CAPG,TSPO,ADD3,EVI5L,EML2,LCMT1,WASHC2C,FXN,SPTB,SCFD1,MAP4,SSH1,TERF2IP,FLCN,CLASP2,VAT1,SMG6,KANK3,BNIP3,TBCD,HIP1R
GOBP_REGULATION_OF_CELL_SUBSTRATE_ADHESION	ADHD	0.0269438	0.0073783	0.00026045	34	0.0899931	brain	PWAS	c5	0.00026045	0.030487119	CDH13,LIMS1,PLEKHA2,DOCK5,C1QBP,MACF1,HSD17B12,CLASP1,CARMIL1,SDC4,DUSP3,RASA1,HRG,PPM1F,RRAS,PTK2B,GFUS,WASHC2C,ROCK2,ATXN3,SLK,RSU1,CORO1C,MELTF,PEAK1,CLASP2,P4HB,TBCD,VCL,PREX1,ARL2,CRK
GOBP_PROTEIN_POLYMERIZATION	ADHD	0.0256251	0.00707041	0.000289771	41	0.0770666	brain	PWAS	c5	0.000289771	0.033302591	CAPG,BIN1,PRKN,ADD1,CORO7,CLASP1,DIAPH1,GAS7,SCIN,LMOD1,DBN1,DBNL,FER,CARMIL1,RASA1,CHMP4A,PRKCD,HCLS1,ADD2,GSN,RDX,TMOD3,PTK2B,ARL6,ADD3,EML2,WASHC2C,GBA2,SPTB,NUMA1,SSH1,CHMP3,DLG1,NCK1,CLASP2,GPX4,PAK1,TBCD,SLC39A12,TPPP3,PREX1,ARL2,HIP1R
GOBP_CELL_CELL_JUNCTION_ASSEMBLY	ADHD	0.0340439	0.00945011	0.000315192	19	0.109865	brain	PWAS	c5	0.000315192	0.035181355	ARVCF,PRKCA,CDH6,FER,CDH9,FLCN,AFDN,FSCN1,MPP7,CTNND1,TLN2,GNPAT,EPHB2,ROCK2,DLG1,AGT,ACE,PDCD6IP,TBCD,VCL,ARL2
GOMF_GTPASE_ACTIVITY	ADHD	0.0191982	0.00533165	0.00031725	52	0.185651	brain	PWAS	c5	0.00031725	0.035181355	GUF1,RAB24,MMAA,IFT27,RGS12,GFM2,DNM3,MX1,SEPTIN3,RAB8B,RAB23,RRAS2,GNA13,RGS14,RAB3C,GNAZ,DNM1,ARL3,RASA1,EEFSEC,RAB7A,RAB5A,NTPCR,GNG8,GTPBP10,ATL3,RRAS,RAP2A,OPA1,HRAS,RAB15,RIT2,NKIRAS1,RGS6,ARL6,GNAQ,HBS1L,RAB29,RAB3B,RAB27B,RAB4B,RALB,RAB3D,GSPT1,SEPTIN9,GNA12,RAB5C,RAB37,GPN2,GFM1,RHOT2,MMUT,EFL1,ARL2,RAB18,MRAS
GOBP_REGULATION_OF_IRE1_MEDIATED_UNFOLDED_PROTEIN_RESPONSE	ADHD	0.149798	0.0329365	5.41E-06	25	0.409841	blood	PWAS	c5	5.41E-06	0.043401694	DNAJB9,HSPA5,BCL2L11,AGR2,PTPN1
GOBP_CELL_SUBSTRATE_ADHESION	ADHD	0.0241083	0.00691804	0.000492426	47	0.0975881	brain	PWAS	c5	0.000492426	0.044446245	CDH13,LIMS1,PLEKHA2,DOCK5,PPFIA2,C1QBP,MACF1,HSD17B12,SORBS1,CLASP1,NID2,FER,CARMIL1,SDC4,ITGA2,BCR,DUSP3,RASA1,HRG,ITGB2,ACTN1,PPM1F,SORBS3,EPDR1,RRAS,MEGF9,PTPRK,PTK2B,GFUS,ACTN2,WASHC2C,ROCK2,SLK,RSU1,CORO1C,ITGA6,MERTK,MELTF,PEAK1,CLASP2,P4HB,TBCD,VCL,ITGAM,PREX1,ARL2,CRK
GOCC_APICAL_JUNCTION_COMPLEX	ADHD	0.0384294	0.0110545	0.000508287	10	0.0863992	brain	PWAS	c5	0.000508287	0.04447776	RAPGEF2,SORBS1,MPP7,CTNND1,LIN7B,JAM2,DLG1,CXADR,PDCD6IP,TBCD
